# 5hmC-profiles in Puerto Rican Hispanic/Latino men with aggressive prostate cancer

**DOI:** 10.1101/2024.10.26.24315621

**Authors:** Manishkumar S Patel, Mousa Almubarak, Jaime Matta, Carmen Ortiz-Sanchez, Jarline Encarnacion, Gilberto Ruiz-Deya, Julie Dutil, Jasreman Dhillon, Kosj Yamoah, Anders Berglund, Hyun Park, Deepak Kilari, Yoganand Balagurunathan, Liang Wang, Jong Y. Park

**Affiliations:** Department of Tumor Microenvironment and Metastasis, H. Lee Moffitt Cancer Center and Research Institute, Tampa, FL 33612, USA; Department of Basic Sciences, Ponce Research Institute, Ponce Health Sciences University-School of Medicine, Ponce, Puerto Rico; Department of Pathology, H. Lee Moffitt Cancer Center and Research Institute, Tampa, FL 33612, USA; Department of Radiation Oncology, H. Lee Moffitt Cancer Center and Research Institute, Tampa, FL 33612, USA; Department of Biostatistics and Bioinformatics, H. Lee Moffitt Cancer Center and Research Institute, Tampa, FL 33612, USA; Department of Cancer Epidemiology, H. Lee Moffitt Cancer Center and Research Institute, Tampa, FL 33612, USA; Division of Oncology, Medical College of Wisconsin, Milwaukee, WI 53226, USA; Department of Machine Learning, H. Lee Moffitt Cancer Center and Research Institute, Tampa, FL 33612, USA

**Keywords:** 5hmC, Prostate cancer, DNA Methylation, Aggressive Cancer, Puerto Rican Hispanic/Latino

## Abstract

Puerto Rican (PR) Hispanic/Latino (H/L) men are an understudied population that has the highest prostate cancer (PCa) specific mortality among other Hispanic populations. Little information is known about the higher mortality in PR H/L men. It is thought that epigenetic changes in key genes may play a critical role in aggressive tumors. We aimed to identify key 5-hydroxymethylcytosine (5hmC) changes in PR H/L men with aggressive PCa. We performed sequencing analysis using the 5hmC-enriched DNA from 22 prostate tumors and 24 adjacent normal FFPE samples. We identified 808 differentially methylated genes (DMGs) in tumors compared to adjacent normal tissues (FDR<0.05, log2FC>|0.4|). Pathway analysis of DMGs demonstrated that DNA repair pathway was most upregulated in tumors. Since 5hmC abundance positively correlates with gene expression levels, we further investigated 808 DMGs in TCGA PCa gene expression data. Further, we identified 59 DMGs (80.1%, FDR<0.05, ΔGE (gene expression) >|1|) with significant gene expression changes in the same direction. Additionally, we identified 111 aggressiveness-related DMGs, of which, two hypomethylated genes (*CCDC122*, *NUDT15*) and four hypermethylated genes (*PVT1*, *RPL30*, *TRMT12*, *UBR5*) were found to be altered at transcriptomic level in a concordant manner in PR H/L PCa patients (N=86). The aberrant 5hmC (N=55) and GE (N=497) changes in these six genes were also associated with progression-free survival in the mixed PCa population. In conclusion, our study identified 59 DMGs showing concordant epigenetic and transcriptomic changes in tumor tissues and 111 DMGs showing association with aggressive PCa among PR H/L men.
