## Supplemental Table 1 for "5hmC-profiles in Puerto Rican Hispanic/Latino men with aggressive prostate cancer"

### Sheet: Supplemental Table 1
Supplemental Table 1. 808 differentially methylated genes in tumor samples compared to normal samples from PR H/L men
Gene	log2FC	pvalue	padj	Ensembl id
ABHD17A	-0.875746	0.00324441	0.0235269	ENSG00000129968
ABHD18	0.449768	0.00129602	0.0141298	ENSG00000164074
ABTB1	-0.621399	8.86e-05	0.00338842	ENSG00000114626
ACADVL	-0.652325	0.000170539	0.00475628	ENSG00000072778
ACAP3	-0.688826	0.000963761	0.0120153	ENSG00000131584
ACHE	-0.402963	0.00223977	0.0192194	ENSG00000087085
ACTN1	-0.433186	1.37e-05	0.00119962	ENSG00000072110
ACTR1B	-0.491459	0.00071685	0.0103343	ENSG00000115073
ACVRL1	-0.438646	6.25e-05	0.00288218	ENSG00000139567
ADAM33	-0.446998	0.00132933	0.0143746	ENSG00000149451
ADAMTSL2	-0.521089	0.000403489	0.00748173	ENSG00000197859
ADCY5	-0.4406	3.08e-07	0.000156965	ENSG00000173175
ADGRB2	-0.630982	2.91e-06	0.000499561	ENSG00000121753
ADRA1A	-0.416529	3.16e-07	0.000156965	ENSG00000120907
ADRM1	-0.553268	0.00316225	0.0231734	ENSG00000130706
ADSS1	-0.682952	0.000158101	0.00457131	ENSG00000185100
AEBP1	-0.831345	0.000545798	0.00880601	ENSG00000106624
AFAP1-AS1	-0.585882	0.000327026	0.00670126	ENSG00000272620
AGAP10P	0.430769	4.72e-05	0.00245796	ENSG00000230869
AGAP6	0.410661	3.87e-05	0.00222899	ENSG00000204149
AGAP7P	0.412393	0.000116839	0.00391494	ENSG00000264204
AGR3	0.423703	1.27e-06	0.000322158	ENSG00000173467
AGT	-0.411981	0.00626262	0.0346773	ENSG00000135744
AGXT	-0.544476	0.00395516	0.0263304	ENSG00000172482
AHDC1	-0.477078	3e-06	0.000503225	ENSG00000126705
AHNAK2	-0.473792	0.000617256	0.00945798	ENSG00000185567
AIRE	-0.556498	0.00454934	0.0289492	ENSG00000160224
AKAP17A	-0.474595	0.00370628	0.0252994	ENSG00000197976
AKT1S1	-0.574166	0.000855851	0.0113033	ENSG00000204673
ALDH3A1	-0.460139	0.000307051	0.00647336	ENSG00000108602
ALDH3B1	-0.604314	4.53e-05	0.00242573	ENSG00000006534
ALG1L11P	-0.47081	0.00361285	0.025022	ENSG00000249889
ALG1L12P	-0.413195	0.00228453	0.0193983	ENSG00000250794
ALS2CL	-0.405039	0.00780482	0.0393938	ENSG00000178038
AMN	-0.583712	0.00168111	0.0164059	ENSG00000166126
AMOTL2	-0.558539	0.00054489	0.00880388	ENSG00000114019
AMPD2	-0.584218	0.00159334	0.0159186	ENSG00000116337
AOC3	-0.501229	0.000169507	0.00473393	ENSG00000131471
AP5B1	-0.458472	0.00123107	0.0136758	ENSG00000254470
APEH	-0.546597	0.00733988	0.0379257	ENSG00000164062
APOBEC1	0.575577	0.0006837	0.0100186	ENSG00000111701
ARFGAP1	-0.493065	0.000719445	0.0103441	ENSG00000101199
ARFRP1	-0.768759	0.000143075	0.00432288	ENSG00000101246
ARHGAP33	-0.460833	0.000599866	0.00928182	ENSG00000004777
ARHGEF16	-0.617234	0.00315936	0.0231728	ENSG00000130762
ARHGEF17	-0.417566	0.00099396	0.012228	ENSG00000110237
ARNILA	-0.462093	0.000933049	0.0118636	ENSG00000235072
ASB2	-0.420675	0.00770911	0.0390433	ENSG00000100628
ASIC4-AS1	-0.522952	0.00152317	0.0155748	ENSG00000227432
ASPG	-0.498037	0.0017657	0.0168198	ENSG00000166183
ATAD5	0.507273	0.000728791	0.0103837	ENSG00000176208
ATOH8	-0.549626	5.4e-06	0.000697727	ENSG00000168874
ATP4B	-0.490194	0.00037179	0.00718011	ENSG00000186009
ATXN7L3	-0.405772	0.00194422	0.0177917	ENSG00000087152
B3GNT7	-0.768007	0.00356524	0.024816	ENSG00000156966
B4GALNT1	-0.437911	0.00088206	0.0114937	ENSG00000135454
B4GALNT2	0.429538	0.00343708	0.0242874	ENSG00000167080
BAHCC1	-0.560122	9.53e-05	0.00350834	ENSG00000266074
BAIAP2	-0.429262	0.00347995	0.024455	ENSG00000175866
BAIAP3	-0.598008	0.000778905	0.0107301	ENSG00000007516
BAP1	-0.480637	0.00307078	0.0227926	ENSG00000163930
BBOF1	0.412234	0.00305754	0.0227686	ENSG00000119636
BCAR1	-0.449565	0.000965627	0.0120166	ENSG00000050820
BCAR4	0.409063	0.00698953	0.0368863	ENSG00000262117
BCL6	-0.408355	0.0012817	0.0140444	ENSG00000113916
BEGAIN	-0.583584	0.00477631	0.0298092	ENSG00000183092
BEST4	-0.618177	0.000622696	0.00949689	ENSG00000142959
BGN	-0.493525	0.0045441	0.0289429	ENSG00000182492
BHLHE40	-0.597058	0.000749376	0.0105144	ENSG00000134107
BICDL2	-0.443172	0.0015787	0.0158623	ENSG00000162069
BIN1	-0.616315	2.16e-05	0.0015377	ENSG00000136717
BIN2	0.404336	0.0107192	0.0475719	ENSG00000110934
BIN3	-0.478466	2.39e-05	0.00163771	ENSG00000147439
BMF	-0.469029	0.000974357	0.0120813	ENSG00000104081
BMP4	-0.719188	4.94e-05	0.00250119	ENSG00000125378
BRSK2	-0.426917	0.00619806	0.0344585	ENSG00000174672
BTG2	-0.47759	0.00583841	0.0332457	ENSG00000159388
C15orf39	-0.462908	8.13e-05	0.00329399	ENSG00000167173
C1orf35	-0.429796	0.00101315	0.0123454	ENSG00000143793
C1QTNF6	-0.453048	0.00042207	0.00768018	ENSG00000133466
C1QTNF8	-0.534432	0.00694696	0.0367891	ENSG00000184471
C4orf54	-0.524087	1.03e-07	0.000103125	ENSG00000248713
C9orf57	0.424723	7.39e-05	0.00312501	ENSG00000204669
CABLES2	-0.407959	0.00456364	0.0289771	ENSG00000149679
CABP7	-0.680256	0.00674462	0.03615	ENSG00000100314
CACFD1	-0.446961	0.00489684	0.0302484	ENSG00000160325
CACNA1G	-0.438232	0.0024665	0.0201313	ENSG00000006283
CACNA1G-AS1	-0.478424	0.00121848	0.0136075	ENSG00000250107
CACNA1H	-0.658213	0.00208021	0.0184506	ENSG00000196557
CACTIN-AS1	-0.723599	0.000249399	0.00581012	ENSG00000226800
CAPN10	-0.502127	0.000652776	0.00972747	ENSG00000142330
CARD9	-0.442945	0.00625477	0.0346433	ENSG00000187796
CARMIL2	-0.429788	0.0050987	0.030987	ENSG00000159753
CARMN	-0.440238	0.000238127	0.00567485	ENSG00000249669
CASKIN2	-0.585269	0.000130006	0.00409261	ENSG00000177303
CBARP	-0.608211	0.00656088	0.0355876	ENSG00000099625
CBFA2T3	-0.553617	0.00093051	0.0118611	ENSG00000129993
CBX4	-0.535229	0.00836963	0.0408426	ENSG00000141582
CBX6	-0.659049	1.19e-05	0.00109507	ENSG00000183741
CCDC127	-0.422026	0.00430694	0.0279099	ENSG00000164366
CCDC17	-0.694131	6.77e-05	0.00300139	ENSG00000159588
CCDC85C	-0.405792	0.00304499	0.0226917	ENSG00000205476
CCDC9B	-0.684895	2.68e-05	0.00176184	ENSG00000188549
CCN1	-0.484376	0.00810971	0.0401732	ENSG00000142871
CCND2	-0.454554	0.000383665	0.00729032	ENSG00000118971
CCR7	-0.47023	0.00232294	0.0195394	ENSG00000126353
CD2BP2	-0.60881	0.000743803	0.0104809	ENSG00000169217
CD81	-0.945343	0.00101634	0.0123593	ENSG00000110651
CD93	-0.434866	0.000344143	0.00692205	ENSG00000125810
CDAN1	-0.428324	6.58e-05	0.00297572	ENSG00000140326
CDC25C	0.478712	0.00281346	0.0216722	ENSG00000158402
CDC34	-0.53378	0.000485705	0.00824515	ENSG00000099804
CDHR5	-0.5286	0.00238121	0.0198234	ENSG00000099834
CDK9	-0.55954	0.000235271	0.00562548	ENSG00000136807
CDX1	-0.436402	3.46e-05	0.00206368	ENSG00000113722
CELSR2	-0.487219	0.000725781	0.0103793	ENSG00000143126
CELSR3	-0.535311	0.000494357	0.0083292	ENSG00000008300
CENPB	-0.620362	0.000216017	0.00536011	ENSG00000125817
CENPI	0.449623	0.00746993	0.0383155	ENSG00000102384
CEP170B	-0.553401	0.00144918	0.0151635	ENSG00000099814
CES2	-0.421297	0.000669553	0.00990349	ENSG00000172831
CHPF	-1.05088	4.85e-05	0.00247771	ENSG00000123989
CHRNA4	-0.699297	0.00134766	0.0144819	ENSG00000101204
CHST1	-0.591591	0.000420037	0.00764999	ENSG00000175264
CHST3	-0.523003	6.67e-06	0.000775985	ENSG00000122863
CIC	-0.515927	0.00010429	0.00369365	ENSG00000079432
CILP2	-0.401394	0.0038919	0.0261131	ENSG00000160161
CIRBP	-0.525273	0.00171184	0.0165936	ENSG00000099622
CLCNKA	-0.647469	0.00017507	0.00481473	ENSG00000186510
CLCNKB	-0.443911	0.000585597	0.00917196	ENSG00000184908
CLEC2B	-0.429495	0.0106534	0.0474252	ENSG00000110852
CLEC4C	0.470713	0.00190702	0.0176406	ENSG00000198178
CLK3	-0.472197	0.000256395	0.00584636	ENSG00000179335
CLPTM1L	-0.459195	0.00102353	0.0123863	ENSG00000049656
CLUH	-0.408091	0.00201473	0.0181149	ENSG00000132361
CMIP	-0.456767	1.84e-06	0.000400267	ENSG00000153815
CMKLR2	0.41632	0.000129409	0.00408817	ENSG00000183671
CNIH2	-0.42932	0.00524345	0.0313215	ENSG00000174871
CNTFR	-0.708189	2.2e-06	0.000436774	ENSG00000122756
COASY	-0.591592	0.0019154	0.0176702	ENSG00000068120
COL16A1	-0.472301	0.00107837	0.0127186	ENSG00000084636
COL18A1	-0.587274	0.00102469	0.0123863	ENSG00000182871
COL1A1	-0.618384	0.000412768	0.00757827	ENSG00000108821
COL20A1	-0.431612	0.00671804	0.0360958	ENSG00000101203
COL5A1	-0.552626	0.000430596	0.00773902	ENSG00000130635
COL6A1	-0.817309	0.000194178	0.00507665	ENSG00000142156
COL6A2	-0.516677	0.000876515	0.01145	ENSG00000142173
COL6A2-DT	-0.533222	0.00314742	0.0231269	ENSG00000227438
COL7A1	-0.532544	7e-05	0.00303807	ENSG00000114270
COPS9	-0.477887	0.00363534	0.0250907	ENSG00000172428
CORO1B	-0.810077	0.00438776	0.0282713	ENSG00000172725
CPNE6	-0.62065	9.22e-05	0.00346225	ENSG00000100884
CPTP	-0.554714	0.000452634	0.00791954	ENSG00000224051
CPXM1	-0.674547	7.46e-05	0.00313838	ENSG00000088882
CRB2	-0.468265	0.00112232	0.0130678	ENSG00000148204
CRELD2	-0.42535	0.00155187	0.0157269	ENSG00000184164
CRLF2	0.461191	0.00650434	0.0354406	ENSG00000205755
CRMA	-0.803517	8.77e-05	0.00337652	ENSG00000174403
CRYAB	-0.593667	0.00142116	0.0149953	ENSG00000109846
CSF1	-0.494852	0.00101281	0.0123454	ENSG00000184371
CSPG4	-0.634826	0.00211013	0.0185783	ENSG00000173546
CSRNP1	-0.452847	0.00811104	0.0401732	ENSG00000144655
CSTB	-0.461118	0.000171477	0.00477594	ENSG00000160213
CXCL12	-0.408897	0.00447137	0.028658	ENSG00000107562
CXCR5	-0.412914	2.69e-05	0.00176325	ENSG00000160683
CXXC1	-0.535298	0.00262677	0.0208099	ENSG00000154832
CXXC5	-0.426326	0.00173604	0.0167055	ENSG00000171604
CYB5R2	-0.460755	9.88e-05	0.00357993	ENSG00000166394
CYBA	-0.440729	0.000523864	0.00859985	ENSG00000051523
CYLC1	0.437786	0.000159168	0.00458274	ENSG00000183035
CYP1B1	-0.596231	1.33e-06	0.000324042	ENSG00000138061
CYP26B1	-0.521504	0.00503188	0.0307439	ENSG00000003137
CYP2W1	-0.57213	0.00147214	0.015282	ENSG00000073067
DCAF15	-0.516073	0.000129808	0.00409261	ENSG00000132017
DCHS1	-0.448251	0.000743864	0.0104809	ENSG00000166341
DDAH2	-0.464126	0.00140179	0.0148685	ENSG00000213722
DDX41	-0.52999	0.00113758	0.0131345	ENSG00000183258
DDX5	-0.615051	0.00212508	0.0186311	ENSG00000108654
DEGS2	-0.484982	0.00155799	0.0157577	ENSG00000168350
DERL3	-0.589844	0.0015856	0.0158699	ENSG00000099958
DGAT1	-0.479202	0.00610312	0.0342199	ENSG00000185000
DGAT2L6	0.411619	4.99e-08	7.86e-05	ENSG00000184210
DHRS12	-0.463011	0.00472628	0.029633	ENSG00000102796
DIO3OS	-0.825866	4.45e-05	0.00240104	ENSG00000258498
DKFZP434A062	-0.681758	0.000630054	0.00956818	ENSG00000262075
DKK3	-0.448986	6e-06	0.000726779	ENSG00000050165
DLK1	-0.538665	1.77e-05	0.00136004	ENSG00000185559
DLL1	-0.516009	0.00531174	0.031582	ENSG00000198719
DMAP1	-0.438591	0.000588171	0.00920299	ENSG00000178028
DNAJB2	-0.532346	0.000367321	0.00715543	ENSG00000135924
DNAJB5	-0.563864	0.000190923	0.00501717	ENSG00000137094
DNM1P35	-0.495452	3.83e-05	0.00221372	ENSG00000246877
DOK7	-0.581225	0.0003656	0.00715543	ENSG00000175920
DPP7	-0.47426	0.00853532	0.041434	ENSG00000176978
DPPA2	0.516948	0.000742948	0.0104809	ENSG00000163530
DTX3	-0.481606	0.00225524	0.0192814	ENSG00000178498
DUSP5	-0.453119	0.00978191	0.0449182	ENSG00000138166
DUSP7	-0.516975	0.0107645	0.0477279	ENSG00000164086
DUSP8	-0.693247	9.27e-05	0.00347	ENSG00000184545
DUXA	0.465282	0.00158178	0.0158689	ENSG00000258873
DVL1	-0.654117	0.00498712	0.0305938	ENSG00000107404
ECM1	-0.472778	0.00148893	0.0153629	ENSG00000143369
EDN2	-0.424086	0.00182597	0.0172335	ENSG00000127129
EFCAB3	0.462023	0.000133114	0.00414846	ENSG00000172421
EFEMP2	-0.543578	0.00907294	0.0429053	ENSG00000172638
EFNB1	-0.56942	0.000546164	0.00880601	ENSG00000090776
EGFL7	-0.781081	0.00645907	0.0352973	ENSG00000172889
EHBP1L1	-0.485104	0.00117688	0.0133547	ENSG00000173442
ELFN2	-0.400221	0.00992151	0.0452648	ENSG00000243902
ELOVL1	-0.493379	0.000742943	0.0104809	ENSG00000066322
EMILIN1	-0.547588	0.00731225	0.0378098	ENSG00000138080
EPN3	-0.474878	0.00548972	0.0322098	ENSG00000049283
ERICH1	-0.46404	6.75e-05	0.00300139	ENSG00000104714
ESRP2	-0.426087	0.00204934	0.0182798	ENSG00000103067
ETS2	-0.480379	0.00239663	0.0198626	ENSG00000157557
EVX2	-0.5982	8.66e-05	0.00337597	ENSG00000174279
EXD1	0.430783	0.00409323	0.0269343	ENSG00000178997
EXOC3L4	-0.409327	0.00236041	0.0197398	ENSG00000205436
F2RL3	-0.445271	0.000112238	0.00385508	ENSG00000127533
F7	-0.42857	0.00324599	0.02353	ENSG00000057593
FAM131C	-0.494598	0.000318329	0.0066092	ENSG00000185519
FAM133A	0.411027	1.42e-05	0.00120353	ENSG00000179083
FAM163B	-0.922528	4.75e-05	0.00246206	ENSG00000196990
FAM167A	-0.490971	5.13e-06	0.000691768	ENSG00000154319
FAM86B2	-0.428784	0.00711272	0.0372295	ENSG00000145002
FAM87A	-0.543201	0.000161142	0.00460329	ENSG00000182366
FAM90A11P	-0.681363	0.00244641	0.0200581	ENSG00000233115
FAM90A12P	-0.694877	0.00370608	0.0252994	ENSG00000254229
FAM90A24P	-0.745169	0.00643482	0.0352249	ENSG00000215354
FANCD2	0.412606	0.00319023	0.0232991	ENSG00000144554
FBRS	-0.674558	8.35e-05	0.00333323	ENSG00000156860
FBRSL1	-0.609496	0.00139344	0.0148105	ENSG00000112787
FCAR	0.493898	0.00194611	0.0177931	ENSG00000186431
FENDRR	-0.683099	1.07e-06	0.00030168	ENSG00000268388
FGF17	-0.565224	8.67e-05	0.00337597	ENSG00000158815
FGF22	-0.487172	0.000774052	0.0106921	ENSG00000070388
FGF8	-0.660561	0.000478074	0.00821484	ENSG00000107831
FGFR3	-0.718024	0.0025758	0.0205652	ENSG00000068078
FGFRL1	-0.523458	0.00560849	0.032506	ENSG00000127418
FHIP2B	-0.427916	0.00043345	0.00775393	ENSG00000158863
FIRRE	0.430552	0.000112767	0.00386557	ENSG00000213468
FLNA	-0.812807	0.000427681	0.0077246	ENSG00000196924
FLNC	-0.687218	0.000216503	0.0053619	ENSG00000128591
FLT3	0.481423	0.000479189	0.00821484	ENSG00000122025
FMNL1	-0.533926	3.38e-05	0.00203769	ENSG00000184922
FMNL1-DT	0.431276	0.00647036	0.0353307	ENSG00000267121
FOSL2	-0.466728	7.25e-05	0.00310067	ENSG00000075426
FOXF2	-0.413323	0.00333054	0.0239395	ENSG00000137273
FOXO6	-0.415822	0.000826739	0.0110688	ENSG00000204060
FSTL3	-0.548947	6.84e-05	0.00301069	ENSG00000070404
FTCD	-0.488186	0.00167768	0.0164059	ENSG00000160282
FURIN	-0.448913	0.0079039	0.0395988	ENSG00000140564
FZR1	-0.440981	0.000858206	0.0113198	ENSG00000105325
GABPB2	0.402837	0.00729084	0.0377642	ENSG00000143458
GAL3ST3	-0.433435	2.1e-05	0.00151046	ENSG00000175229
GALNS	-0.431504	0.000291578	0.0062963	ENSG00000141012
GALNT9	-0.417934	0.000651888	0.00972747	ENSG00000182870
GAPDH	-0.437766	0.00619204	0.0344542	ENSG00000111640
GAS2L1	-0.465906	0.00480218	0.0298861	ENSG00000185340
GAS6-AS1	-0.760857	0.000890467	0.0115518	ENSG00000233695
GATA2	-0.419307	0.00594481	0.0336549	ENSG00000179348
GATA5	-0.571938	0.00043019	0.00773851	ENSG00000130700
GDF10	-0.521503	0.0025141	0.0203023	ENSG00000266524
GDF3	0.408026	0.00619058	0.0344542	ENSG00000184344
GDF7	-0.515642	0.00201017	0.0181149	ENSG00000143869
GDI1	-0.507331	6.93e-05	0.00303193	ENSG00000203879
GDPD1	0.45019	0.00144087	0.0151184	ENSG00000153982
GIP	0.492485	0.00898052	0.0426844	ENSG00000159224
GJB1	0.479833	0.00089583	0.0115829	ENSG00000169562
GLIS2	-0.429731	0.00391521	0.0262159	ENSG00000126603
GLOD5	0.495618	0.00103644	0.0124953	ENSG00000171433
GNA11	-0.582692	0.000354259	0.00706138	ENSG00000088256
GNAO1	-0.491103	1.07e-07	0.000103125	ENSG00000087258
GPBAR1	-0.828618	5.63e-06	0.000715403	ENSG00000179921
GPC1	-0.700399	0.0053863	0.0318679	ENSG00000063660
GPR108	-0.442156	0.000255453	0.00584636	ENSG00000125734
GPR137	-0.551305	0.00107858	0.0127186	ENSG00000173264
GPR162	-0.498742	1.99e-05	0.0014781	ENSG00000250510
GPR20	-0.565659	0.00167833	0.0164059	ENSG00000204882
GPR3	-0.567268	0.00298936	0.0224054	ENSG00000181773
GPRACR	-0.427416	0.00338194	0.0240947	ENSG00000196979
GPS1	-1.06979	0.000620878	0.00948507	ENSG00000169727
GPSM1	-0.697465	0.0021777	0.0189357	ENSG00000160360
GPX3	-0.710864	0.000101806	0.00364985	ENSG00000211445
GRAMD4	-0.434415	0.00120285	0.0134961	ENSG00000075240
GRIN3B	-0.492028	0.00125961	0.0139231	ENSG00000116032
GRK1	-0.623501	0.000597331	0.00928182	ENSG00000185974
GSDMD	-0.459386	0.00310963	0.0229561	ENSG00000104518
GSE1	-0.432875	0.00660319	0.0357131	ENSG00000131149
GUK1	-0.610593	0.00154715	0.0157024	ENSG00000143774
H6PD	-0.420799	4.36e-05	0.00237518	ENSG00000049239
HAS3	-0.413641	0.00520877	0.0312429	ENSG00000103044
HAUS7	-0.602264	0.00617292	0.0343997	ENSG00000213397
HCFC1	-0.464775	0.00985702	0.0450811	ENSG00000172534
HCRTR1	-0.429534	0.000137474	0.00422557	ENSG00000121764
HDAC7	-0.43664	2.51e-06	0.000471074	ENSG00000061273
HDGF	-0.415799	0.00670387	0.0360431	ENSG00000143321
HELZ2	-0.665744	0.00256695	0.0205507	ENSG00000130589
HGFAC	-0.822374	0.00232323	0.0195394	ENSG00000109758
HIC1	-1.03349	0.000168082	0.0047199	ENSG00000177374
HIP1R	-0.646546	0.000958626	0.0119878	ENSG00000130787
HLA-A	-0.508214	0.004082	0.0268934	ENSG00000206503
HOTAIRM1	-0.434424	0.00829822	0.0406006	ENSG00000233429
HOXA11	-0.437618	0.004861	0.0301361	ENSG00000005073
HOXD10	-0.474472	0.00201556	0.0181149	ENSG00000128710
HPCA	-0.402789	0.00615761	0.0343842	ENSG00000121905
HR	-0.571205	0.000996378	0.0122412	ENSG00000168453
HRAS	-0.408449	0.00653034	0.0355255	ENSG00000174775
HSPA5-DT	0.537801	0.00293381	0.0221617	ENSG00000239705
HSPB7	-0.645013	0.00106406	0.0126421	ENSG00000173641
HTRA3	-0.507732	2.05e-05	0.00150207	ENSG00000170801
ICAM5	-0.412292	0.00191366	0.01767	ENSG00000105376
IFIT5	-0.436882	1.58e-05	0.00125737	ENSG00000152778
IGSF8	-0.551653	0.00169626	0.0164882	ENSG00000162729
IGSF9B	-0.500951	9.21e-05	0.00346225	ENSG00000080854
IMPDH2	-0.408566	0.0032692	0.023648	ENSG00000178035
INF2	-0.636918	0.00306504	0.0227831	ENSG00000203485
INKA2	-0.400159	0.000235568	0.00562548	ENSG00000197852
INPP5A	-0.42286	9.48e-05	0.00350834	ENSG00000068383
INPP5E	-0.520223	0.00253456	0.0203839	ENSG00000148384
INTS1	-0.518357	0.000757667	0.0105583	ENSG00000164880
IQSEC1	-0.425079	0.000161453	0.00460329	ENSG00000144711
IRF2BP1	-1.18252	0.00104106	0.0125215	ENSG00000170604
IRF7	-0.847299	0.00205134	0.0182896	ENSG00000185507
ISL1	-0.499443	0.00128197	0.0140444	ENSG00000016082
ISL1-DT	-0.559612	0.00282544	0.0217197	ENSG00000259663
ISYNA1	-0.978176	0.000683493	0.0100186	ENSG00000105655
ITGB2	-0.413315	0.00354317	0.0247213	ENSG00000160255
ITPKB	-0.400774	4.15e-05	0.00233621	ENSG00000143772
ITPRIP	-0.423168	0.0109411	0.0482803	ENSG00000148841
JAG2	-0.520816	0.00653489	0.0355315	ENSG00000184916
KCNH2	-0.651016	4.97e-06	0.000686911	ENSG00000055118
KCNH3	-0.433871	0.000205728	0.0052189	ENSG00000135519
KCNK15	-0.437036	0.00284474	0.0217917	ENSG00000124249
KCNK3	-0.575595	1.48e-06	0.000348531	ENSG00000171303
KCNQ1	-0.44799	0.000701636	0.0101939	ENSG00000053918
KCNQ1-AS1	-0.501018	0.000443703	0.00783203	ENSG00000229414
KCNQ2	-0.475921	0.000444635	0.00783203	ENSG00000075043
KCNS1	-0.443982	0.00143043	0.0150629	ENSG00000124134
KCTD17	-0.475042	0.00262864	0.0208166	ENSG00000100379
KCTD5	-0.482316	0.00191536	0.0176702	ENSG00000167977
KDM6B	-0.636273	5.06e-05	0.00255227	ENSG00000132510
KHSRP	-0.454022	0.000827323	0.0110694	ENSG00000088247
KIF26A	-0.616578	0.00499193	0.0305956	ENSG00000066735
KIF9-AS1	0.43103	0.00789771	0.0395872	ENSG00000227398
KISS1	-0.428613	0.000262901	0.00595102	ENSG00000170498
KLC2	-0.512261	0.000948331	0.0119623	ENSG00000174996
KLF10	-0.420499	0.00540744	0.0319376	ENSG00000155090
KLF15	-0.487796	0.00908172	0.0429159	ENSG00000163884
KLF16	-0.529226	0.000747343	0.0105108	ENSG00000129911
KLF2	-0.623591	0.00411728	0.0270347	ENSG00000127528
KLF4	-0.617286	0.00204856	0.0182798	ENSG00000136826
KLHL17	-0.708025	0.00479058	0.0298624	ENSG00000187961
KLHL30	-0.583175	0.00138318	0.0147244	ENSG00000168427
KLHL40	-0.558981	0.000203381	0.00518597	ENSG00000157119
KMT2CP2	0.448357	0.00397266	0.0264228	ENSG00000276756
KMT5C	-0.480156	0.00173664	0.0167055	ENSG00000133247
KRT14	-0.768509	3.21e-06	0.000525489	ENSG00000186847
KRT16	-0.813411	0.000250047	0.00581012	ENSG00000186832
KRT17	-0.676145	0.000114683	0.00388689	ENSG00000128422
KRT18P55	0.413306	6.44e-05	0.00293041	ENSG00000265480
KRT42P	-0.522887	0.00229346	0.0193983	ENSG00000214514
KRT5	-0.574058	7.32e-05	0.00310906	ENSG00000186081
KRT80	-0.628498	1.82e-05	0.00139336	ENSG00000167767
LAPTM5	-0.592973	3.32e-05	0.0020319	ENSG00000162511
LDHC	0.477625	0.00119155	0.0134392	ENSG00000166796
LDHD	-0.564083	0.0010988	0.0128756	ENSG00000166816
LDLRAP1	-0.453209	0.00195475	0.0178525	ENSG00000157978
LENG8	-0.401514	0.00860573	0.0416286	ENSG00000167615
LGALS3BP	-0.472719	0.0023935	0.0198531	ENSG00000108679
LIF	-0.467485	0.00775366	0.0392205	ENSG00000128342
LIMS2	-0.495525	5.5e-05	0.00266778	ENSG00000072163
LINC00163	-0.867809	0.000569954	0.00901703	ENSG00000234880
LINC00205	-0.748589	0.000244404	0.00575079	ENSG00000223768
LINC00304	-0.615031	0.000150448	0.0044314	ENSG00000180422
LINC00308	0.404688	0.000640301	0.00964015	ENSG00000184856
LINC00311	-0.587916	5.66e-07	0.000197488	ENSG00000179219
LINC00315	-0.536471	0.00227006	0.0193305	ENSG00000184274
LINC00322	-0.440328	0.0039488	0.0262974	ENSG00000237864
LINC00454	-0.539415	0.00022236	0.00545572	ENSG00000226921
LINC00683	-0.559834	5.63e-06	0.000715403	ENSG00000266256
LINC00689	-0.43272	0.00213252	0.0186639	ENSG00000231419
LINC00905	-0.416063	0.000167833	0.00471937	ENSG00000167459
LINC00917	-0.822295	1.13e-05	0.00106751	ENSG00000168367
LINC00940	-0.434639	0.000166615	0.00470188	ENSG00000235049
LINC01166	-0.461415	0.000128277	0.0040862	ENSG00000232903
LINC01270	-0.503664	0.00031866	0.0066092	ENSG00000203999
LINC01315	-0.499616	0.00051495	0.00852875	ENSG00000229891
LINC01597	-0.471555	2.39e-05	0.00163771	ENSG00000205611
LINC01615	-0.690781	0.000182471	0.00490321	ENSG00000223485
LINC01674	0.414814	5.18e-05	0.00258078	ENSG00000228159
LINC01679	-0.712387	4.45e-05	0.00240104	ENSG00000237989
LINC01716	0.414979	0.0101256	0.0458382	ENSG00000225657
LINC01733	0.419166	0.00036125	0.00712907	ENSG00000226203
LINC01814	-0.54182	0.000205794	0.0052189	ENSG00000236008
LINC01937	-0.47779	1.35e-07	0.000103125	ENSG00000234279
LINC01940	-0.437239	0.000314915	0.00657839	ENSG00000227744
LINC02011	-0.414691	0.000268974	0.00601442	ENSG00000260902
LINC02048	-0.530959	0.00100084	0.0122715	ENSG00000228271
LINC02135	-0.582903	4.97e-07	0.000181664	ENSG00000268532
LINC02580	-0.586637	9e-05	0.00341666	ENSG00000230587
LINC02593	-0.799835	0.000283256	0.00621494	ENSG00000223764
LINC02622	-0.412747	0.00203258	0.0181778	ENSG00000259267
LINC02744	-0.501351	0.00368614	0.0252742	ENSG00000254863
LINC02870	-0.551602	0.00825529	0.0405164	ENSG00000180066
LMF2	-0.757437	0.00699413	0.0368863	ENSG00000100258
LRP1	-0.431476	0.000636115	0.00961736	ENSG00000123384
LRRC14	-0.465826	0.00887661	0.0424104	ENSG00000160959
LRRC32	-0.464077	0.00239292	0.0198531	ENSG00000137507
LSP1	-0.667168	0.00039258	0.00733927	ENSG00000130592
LYL1	-0.730608	2.24e-05	0.00157679	ENSG00000104903
LYNX1	-0.548313	0.00231416	0.0195003	ENSG00000180155
LYSMD4	-0.411296	4.5e-06	0.000648222	ENSG00000183060
LZTS2	-0.477715	0.000101277	0.00363725	ENSG00000107816
MAB21L4	-0.631912	0.00321838	0.0233946	ENSG00000172478
MAFA	-0.487099	0.00163983	0.0162091	ENSG00000182759
MAFK	-0.64069	0.000269152	0.00601442	ENSG00000198517
MAGIX	-0.443601	0.00142079	0.0149953	ENSG00000269313
MAGT1	0.574492	0.000349716	0.00698443	ENSG00000102158
MAP2K7	-0.444294	0.000752281	0.0105407	ENSG00000076984
MAPK11	-0.981418	0.00103263	0.012464	ENSG00000185386
MAPK12	-0.533994	0.00250604	0.0202988	ENSG00000188130
MAPK7	-0.846328	1.14e-05	0.0010722	ENSG00000166484
MAPK8IP1	-0.404333	0.000981325	0.0121259	ENSG00000121653
MAT1A	-0.521159	4.64e-06	0.000655371	ENSG00000151224
MATN1	-0.555086	9.01e-06	0.000929444	ENSG00000162510
MBD1	-0.412424	0.00668331	0.0359753	ENSG00000141644
MED1	0.441268	0.00473166	0.0296576	ENSG00000125686
MED16	-0.503495	0.000485496	0.00824515	ENSG00000175221
MEGF6	-0.566059	0.0015306	0.0156196	ENSG00000162591
MEIOB	0.474882	0.00277138	0.0214898	ENSG00000162039
METRNL	-0.722692	0.000292172	0.00630248	ENSG00000176845
MFAP2	-0.839805	0.000525773	0.00862427	ENSG00000117122
MFAP4	-0.48974	0.000126667	0.00408236	ENSG00000166482
MGAT4B	-0.771897	0.00472564	0.029633	ENSG00000161013
MIB2	-0.774082	0.000158764	0.00458274	ENSG00000197530
MIDN	-0.546874	0.000314925	0.00657839	ENSG00000167470
MIF-AS1	-0.712671	0.00362699	0.0250599	ENSG00000218537
MIR1-1HG	-0.693786	3.15e-05	0.00193992	ENSG00000174407
MIR210HG	-0.454131	0.0103184	0.0464543	ENSG00000247095
MIR22HG	-0.44268	0.00107503	0.0127186	ENSG00000186594
MIR365BHG	-0.434887	0.00723084	0.0376265	ENSG00000228768
MIRLET7BHG	-0.438133	0.00504315	0.0307673	ENSG00000197182
MKNK2	-0.657374	0.000208235	0.00523683	ENSG00000099875
MMP14	-0.500284	2.93e-06	0.000499561	ENSG00000157227
MMP15	-0.419837	0.00760746	0.0387683	ENSG00000102996
MNT	-0.434493	0.00377628	0.0255383	ENSG00000070444
MOB2	-0.528519	0.000745446	0.0104952	ENSG00000182208
MRGPRF	-0.445097	4.25e-05	0.0023661	ENSG00000172935
MRPL23	-0.665754	0.00222729	0.0191575	ENSG00000214026
MSX2	-0.56952	0.000155637	0.00453207	ENSG00000120149
MTA1	-0.441084	0.00122572	0.0136443	ENSG00000182979
MTCH1	-0.456214	0.000599484	0.00928182	ENSG00000137409
MTHFSD	-0.498676	0.00288132	0.0219432	ENSG00000103248
MUC5AC	-0.416605	0.00648633	0.0353896	ENSG00000215182
MUC5B	-0.647102	0.00297526	0.0223592	ENSG00000117983
MUC6	-0.405635	0.00470207	0.0295264	ENSG00000184956
MUS81	-0.551829	0.00110495	0.0129254	ENSG00000172732
MXRA8	-0.601763	0.00011685	0.00391494	ENSG00000162576
MYBPH	-0.511726	0.00142082	0.0149953	ENSG00000133055
MYBPHL	-0.46495	1.3e-07	0.000103125	ENSG00000221986
MYL3	-0.62038	0.000396434	0.00738434	ENSG00000160808
MYMK	-0.421603	0.000182525	0.00490321	ENSG00000187616
MYO1G	-0.432876	0.00892962	0.0425721	ENSG00000136286
MYO7A	-0.41815	0.00705468	0.0370488	ENSG00000137474
NAB2	-0.417633	0.000650778	0.00972747	ENSG00000166886
NACAD	-0.813953	7.8e-05	0.00321856	ENSG00000136274
NALT1	-1.04643	0.00535891	0.0317885	ENSG00000237886
NANOGNB	0.510726	0.00134641	0.0144819	ENSG00000205857
NAT8L	-0.570211	0.00556288	0.0323936	ENSG00000185818
NBEAL2	-0.633285	0.00124356	0.0137824	ENSG00000160796
NCDN	-0.59365	0.000616311	0.00945548	ENSG00000020129
NCOR1P1	0.474246	0.000143284	0.00432288	ENSG00000240108
NCOR2	-0.557555	8.48e-05	0.00336876	ENSG00000196498
NCR1	0.478543	0.00686259	0.0366055	ENSG00000189430
NECAB3	-0.461091	0.000536594	0.00871341	ENSG00000125967
NES	-0.560403	0.000161456	0.00460329	ENSG00000132688
NEU4	-0.564383	0.00526661	0.0314323	ENSG00000204099
NFATC1	-0.472088	0.00059949	0.00928182	ENSG00000131196
NFKB2	-0.528246	0.000478857	0.00821484	ENSG00000077150
NHERF2	-0.414971	0.00813813	0.0402308	ENSG00000065054
NINJ1	-0.584121	0.000517805	0.00854837	ENSG00000131669
NKD2	-0.734268	0.00561896	0.0325391	ENSG00000145506
NLGN2	-0.441681	0.000905797	0.0116547	ENSG00000169992
NLRP2	0.491862	0.00927476	0.043457	ENSG00000022556
NLRP5	0.483949	0.00238988	0.0198531	ENSG00000171487
NLRP8	0.46857	1.12e-05	0.00106751	ENSG00000179709
NME5	0.486026	0.00142181	0.0149953	ENSG00000112981
NOC2L	-0.462619	0.000279954	0.00618882	ENSG00000188976
NOTCH1	-0.732114	0.00122953	0.0136758	ENSG00000148400
NPEPPSP1	0.457673	0.00108247	0.0127425	ENSG00000274487
NPHS1	0.458586	0.00421503	0.0274534	ENSG00000161270
NPTX1	-0.429639	0.00273707	0.0213234	ENSG00000171246
NR1D1	-0.660019	2.53e-06	0.000471074	ENSG00000126368
NR2F2	-0.431376	0.00532154	0.031631	ENSG00000185551
NRM	-0.470512	0.00935011	0.0436716	ENSG00000137404
NSMF	-0.726649	0.000126696	0.00408236	ENSG00000165802
NT5DC2	-0.692721	2.99e-06	0.000503225	ENSG00000168268
NTF3	-0.437576	0.00714436	0.037333	ENSG00000185652
NUP155	0.436942	0.00190485	0.0176285	ENSG00000113569
NUP210L	0.434244	0.00783503	0.0394215	ENSG00000143552
NUTM2D	-0.557237	0.00122407	0.0136332	ENSG00000214562
NXPH3	-0.482373	0.00227373	0.0193456	ENSG00000182575
OCM2	0.406518	0.00281021	0.0216623	ENSG00000135175
OPLAH	-0.448491	0.0025178	0.0203081	ENSG00000178814
OPN4	-0.537629	0.00213166	0.0186639	ENSG00000122375
OSBPL5	-0.421151	0.00636932	0.0350595	ENSG00000021762
OSM	-0.567184	0.0046349	0.0292572	ENSG00000099985
OSR1	-0.559931	0.000148905	0.00441133	ENSG00000143867
OTUB2	-0.479625	5.37e-05	0.00261797	ENSG00000089723
OTX1	-0.400065	0.0078862	0.0395872	ENSG00000115507
PANK4	-0.665232	0.00187283	0.0174418	ENSG00000157881
PCARE	-0.493981	7.17e-07	0.000236667	ENSG00000179270
PCDHB1-AS1	0.401033	3.05e-05	0.00190098	ENSG00000279047
PCGF1	-0.438261	0.000434305	0.00775393	ENSG00000115289
PCYT2	-0.549582	0.00702121	0.0369626	ENSG00000185813
PDCD1	-0.752995	0.0020277	0.018142	ENSG00000188389
PDCD2L	0.490132	0.00171359	0.0165936	ENSG00000126249
PDGFRB	-0.460274	2.06e-06	0.000412785	ENSG00000113721
PDLIM2	-0.460939	0.00118283	0.0133778	ENSG00000120913
PELATON	-0.46954	6.2e-05	0.00287187	ENSG00000224397
PER1	-0.439871	0.00164596	0.0162226	ENSG00000179094
PFKL	-0.607253	0.000276967	0.00613614	ENSG00000141959
PGF	-0.428031	0.00134479	0.0144819	ENSG00000119630
PGGHG	-0.764337	0.00161272	0.0160505	ENSG00000142102
PGLYRP2	0.401075	0.00506707	0.0308622	ENSG00000161031
PHETA2	-0.411665	0.00370272	0.0252994	ENSG00000177096
PHF23	-0.623349	0.0010249	0.0123863	ENSG00000040633
PHYHIP	-0.701574	1.23e-06	0.000322158	ENSG00000168490
PIGQ	-0.440276	0.00498712	0.0305938	ENSG00000007541
PIP5K1C	-0.409819	0.00211276	0.0185783	ENSG00000186111
PITX1	-0.526238	8.51e-05	0.00336876	ENSG00000069011
PITX2	-0.578604	0.000872217	0.0114236	ENSG00000164093
PLA2G10	0.43345	0.00556859	0.0324033	ENSG00000069764
PLA2G3	-0.447568	0.000950272	0.0119623	ENSG00000100078
PLCH2	-0.677492	0.000761605	0.0105844	ENSG00000149527
PLD4	-0.609551	0.00100218	0.0122775	ENSG00000166428
PLEC	-0.481634	0.0023414	0.0196309	ENSG00000178209
PLEKHG3	-0.460586	5.29e-05	0.00259706	ENSG00000126822
PLEKHG4	-0.521829	0.00116509	0.0132798	ENSG00000196155
PLEKHH3	-0.453309	0.00376524	0.0255057	ENSG00000068137
PLEKHN1	-0.594853	2.98e-05	0.00187395	ENSG00000187583
PLEKHO1	-0.423716	0.000147565	0.00438943	ENSG00000023902
PLIN1	-0.434871	2.27e-05	0.00159348	ENSG00000166819
PLXNA1	-0.655276	0.0011411	0.0131421	ENSG00000114554
PLXNB1	-0.615109	3.65e-05	0.00215538	ENSG00000164050
PLXNB2	-0.465326	0.00520704	0.0312429	ENSG00000196576
PLXNB3	-0.623796	0.00101582	0.0123593	ENSG00000198753
PNKP	-0.441358	0.000291107	0.00629277	ENSG00000039650
PODN	-0.452001	5.85e-05	0.00275854	ENSG00000174348
POMGNT2	-0.42416	0.000546316	0.00880601	ENSG00000144647
PPIF	-0.469115	0.000537189	0.00871341	ENSG00000108179
PPP1R15A	-0.451089	0.00306772	0.0227854	ENSG00000087074
PPP1R3C	-0.400226	0.00916829	0.0431856	ENSG00000119938
PRDM13	-0.465877	0.000296716	0.00637363	ENSG00000112238
PRDM16	-0.578385	0.00207759	0.0184506	ENSG00000142611
PRDM8	-0.408447	0.00501927	0.0306806	ENSG00000152784
PRIMA1	-0.400081	6.11e-05	0.00285923	ENSG00000175785
PRR35	-0.642638	0.00309206	0.0228759	ENSG00000161992
PRR7	-0.530246	0.00513321	0.0310617	ENSG00000131188
PRRT1	-0.494445	2.06e-05	0.00150282	ENSG00000204314
PTBP1	-0.411661	0.000687142	0.0100475	ENSG00000011304
PTGDR2	-0.512487	0.000853308	0.0112916	ENSG00000183134
PTGDS	-0.606109	0.00253396	0.0203839	ENSG00000107317
PTGR3	-0.411533	0.00277557	0.0215059	ENSG00000180011
PTGS1	-0.436279	1.19e-06	0.000322158	ENSG00000095303
PTPN22	0.476844	0.000102162	0.00365396	ENSG00000134242
PUF60	-0.472764	0.00296611	0.0223151	ENSG00000179950
PXDC1	-0.488749	7.27e-05	0.00310067	ENSG00000168994
QRFP	-0.479096	0.00942114	0.0438518	ENSG00000188710
RAB3IL1	-0.411442	0.00178543	0.0169524	ENSG00000167994
RAPGEF3	-0.629963	0.000317947	0.0066092	ENSG00000079337
RARA	-0.488122	1.52e-05	0.00123296	ENSG00000131759
RASA3	-0.504372	0.00240814	0.0199422	ENSG00000185989
RASL12	-0.577688	1.27e-06	0.000322158	ENSG00000103710
RASSF4	-0.447796	0.0100901	0.0457585	ENSG00000107551
RBBP8NL	-0.655821	0.000507075	0.00845787	ENSG00000130701
RBM15B	-0.483222	0.00805992	0.0400667	ENSG00000259956
RBM38	-0.766093	0.000112979	0.00386557	ENSG00000132819
RECQL4	-0.529531	0.00839674	0.0409456	ENSG00000160957
REEP4	-0.935506	5.62e-05	0.00268595	ENSG00000168476
RELT	-0.600028	0.000253536	0.00582507	ENSG00000054967
REM2	-0.44719	0.00175633	0.0167833	ENSG00000139890
RGS14	-0.515304	8.94e-05	0.00340691	ENSG00000169220
RGS19	-0.434541	0.00985124	0.045079	ENSG00000171700
RHBDF1	-0.66857	0.00904004	0.042825	ENSG00000007384
RHPN2	0.414913	3.88e-06	0.000601791	ENSG00000131941
RIC8A	-0.486124	0.00425223	0.0276429	ENSG00000177963
RIPK4	-0.479615	0.00105175	0.0125688	ENSG00000183421
RNF166	-0.624443	0.00159736	0.0159303	ENSG00000158717
RNF183	-0.484021	0.000175096	0.00481473	ENSG00000165188
RNF39	-0.440811	0.00556288	0.0323936	ENSG00000204618
RNF44	-0.472749	0.00334307	0.0239749	ENSG00000146083
RNFT1P3	0.410938	0.000384573	0.00729032	ENSG00000187870
RNPEPL1	-0.548832	0.00362891	0.0250632	ENSG00000142327
ROGDI	-0.516815	0.00856811	0.0415536	ENSG00000067836
RPGRIP1	0.455143	0.00137608	0.014687	ENSG00000092200
RPL13	-0.423817	0.000326766	0.00670126	ENSG00000167526
RPL3	-0.474499	0.000126832	0.00408236	ENSG00000100316
RPL39P5	-0.444625	0.00330685	0.0238271	ENSG00000214289
RTL6	-0.522083	0.00231696	0.0195045	ENSG00000188636
RTN4R	-0.641829	0.00271276	0.0212184	ENSG00000040608
RXRA	-0.816642	0.000840934	0.0111784	ENSG00000186350
S100A16	-0.512985	0.000130453	0.00409261	ENSG00000188643
S100A4	-0.555643	0.000415416	0.00759962	ENSG00000196154
S1PR1	-0.494171	0.0040622	0.0268336	ENSG00000170989
S1PR4	-0.5517	0.00263903	0.0208585	ENSG00000125910
SAMD11	-0.593636	0.00561487	0.0325246	ENSG00000187634
SCARA3	-0.471869	4.04e-05	0.00230304	ENSG00000168077
SDC1	-0.628816	9.77e-06	0.000975854	ENSG00000115884
SDC3	-0.46785	7.91e-07	0.000247605	ENSG00000162512
SDF4	-0.424169	0.00205681	0.0183224	ENSG00000078808
SEC24A	0.417292	0.00558635	0.0324605	ENSG00000113615
SEMA3B	-0.511576	1.38e-05	0.00119962	ENSG00000012171
SEMA7A	-0.494338	0.000446524	0.00784501	ENSG00000138623
SEPTIN14	0.406987	0.00447947	0.0286919	ENSG00000154997
SEPTIN14P1	0.505172	0.0048023	0.0298861	ENSG00000231523
SEPTIN5	-0.639496	0.000423215	0.00768734	ENSG00000184702
SEPTIN7P15	0.441095	0.000293635	0.00632736	ENSG00000275061
SEPTIN7P5	0.454581	0.00117362	0.0133474	ENSG00000164740
SFTPC	-0.423119	0.000537591	0.00871341	ENSG00000168484
SGCA	-0.550059	4.78e-05	0.00246447	ENSG00000108823
SGSM3	-0.588198	0.00795887	0.0397769	ENSG00000100359
SH2D5	-0.43858	0.00617539	0.0343997	ENSG00000189410
SH3BP1	-0.42793	0.00212408	0.0186311	ENSG00000100092
SH3BP2	-0.431548	0.00112673	0.0130756	ENSG00000087266
SHANK3	-0.40576	0.000432303	0.0077425	ENSG00000251322
SHOX	0.403487	0.00346068	0.0243608	ENSG00000185960
SIRT7	-0.455943	0.000149189	0.00441337	ENSG00000187531
SLC12A7	-0.621434	0.0029351	0.0221632	ENSG00000113504
SLC16A3	-0.663049	0.00450625	0.0287913	ENSG00000141526
SLC16A8	-0.560315	0.00013614	0.00419718	ENSG00000100156
SLC17A9	-0.537824	0.00166972	0.0163789	ENSG00000101194
SLC1A6	0.416399	0.00730559	0.0377849	ENSG00000105143
SLC22A18	-0.411823	0.00816723	0.0403551	ENSG00000110628
SLC25A22	-0.553955	0.00807051	0.0400856	ENSG00000177542
SLC27A3	-0.560922	0.00115516	0.0132034	ENSG00000143554
SLC2A4RG	-0.742964	0.000812236	0.0109736	ENSG00000125520
SLC2A6	-0.50802	0.00229114	0.0193983	ENSG00000160326
SLC34A3	-0.593034	0.000438335	0.00779597	ENSG00000198569
SLC35B2	-0.572904	0.000358572	0.00710729	ENSG00000157593
SLC4A11	-0.471209	0.000155047	0.00452776	ENSG00000088836
SLC4A3	-0.457091	0.00302727	0.0226008	ENSG00000114923
SLC5A5	0.479686	0.0065648	0.0355994	ENSG00000105641
SLC66A2	-0.408503	0.000758476	0.0105624	ENSG00000122490
SLC6A6	-0.445144	1.71e-07	0.000118045	ENSG00000131389
SLC6A8	-0.657105	0.00855689	0.041509	ENSG00000130821
SLC7A5	-0.529764	0.000919096	0.0118035	ENSG00000103257
SLCO4A1	-0.642341	0.000825181	0.0110635	ENSG00000101187
SLFNL1	-0.400067	0.000549397	0.00882094	ENSG00000171790
SMAD6	-0.486918	2.4e-06	0.000463933	ENSG00000137834
SMAD7	-0.50558	0.000121712	0.00399291	ENSG00000101665
SMIM28	0.41603	0.000115565	0.00389325	ENSG00000262543
SMTNL2	-0.492395	3.51e-06	0.000565995	ENSG00000188176
SNAI1	-0.518273	0.000176591	0.00483288	ENSG00000124216
SNN	-0.638555	0.000271263	0.00603589	ENSG00000184602
SOD3	-0.541954	0.000716077	0.010331	ENSG00000109610
SORBS3	-0.54365	1.04e-05	0.00102553	ENSG00000120896
SPATA41	-0.469157	0.00616838	0.0343974	ENSG00000189419
SPATA45	0.423484	0.0027729	0.0214934	ENSG00000185523
SPEG	-0.541427	9.99e-07	0.000288114	ENSG00000072195
SPHK2	-0.417346	0.00102315	0.0123863	ENSG00000063176
SPINK8	0.406203	0.000894959	0.0115807	ENSG00000229453
SPPL2B	-0.514187	8.5e-05	0.00336876	ENSG00000005206
SPTBN5	-0.440214	0.000889096	0.0115518	ENSG00000137877
SRMS	-0.542481	0.00689085	0.0366754	ENSG00000125508
SRPK3	-0.532209	0.00979768	0.0449671	ENSG00000184343
SSBP4	-0.49266	0.000714547	0.0103229	ENSG00000130511
SSTR3	-0.644154	0.00114762	0.0131686	ENSG00000278195
SSX5	0.44931	0.00130164	0.0141809	ENSG00000165583
STAB1	-0.52932	0.000297668	0.00637976	ENSG00000010327
STARD8	-0.406392	0.000265896	0.0059815	ENSG00000130052
STC2	-0.478124	0.000462136	0.00803571	ENSG00000113739
SURF2	-0.575224	0.000187517	0.00498778	ENSG00000148291
SURF6	-0.460285	4.73e-05	0.00245796	ENSG00000148296
SUSD2	-0.611415	0.00199455	0.0180547	ENSG00000099994
SYNM	-0.515482	6.44e-05	0.00293041	ENSG00000182253
SYNPO	-0.420629	8.61e-06	0.000908161	ENSG00000171992
SYT8	-1.03209	0.000408036	0.00753193	ENSG00000149043
TACR2	-0.474705	0.000241049	0.00570576	ENSG00000075073
TAF1C	-0.578296	0.00065048	0.00972747	ENSG00000103168
TAGLN	-0.654941	0.000367989	0.00715543	ENSG00000149591
TAGLN2	-0.469286	0.000566237	0.00898362	ENSG00000158710
TBC1D3H	0.471144	0.00296236	0.0223032	ENSG00000274226
TBC1D3P4	-0.457667	0.00706841	0.0370829	ENSG00000204471
TBC1D3P7	-0.602071	0.00229191	0.0193983	ENSG00000233014
TBL3	-0.498605	0.000893716	0.0115791	ENSG00000183751
TBX4	-0.676369	7.57e-07	0.000242005	ENSG00000121075
TCIRG1	-0.642102	4.79e-05	0.00246581	ENSG00000110719
TEDC1	-0.469414	0.00552368	0.032299	ENSG00000185347
TENT5B	-0.481877	1.44e-05	0.00120353	ENSG00000158246
TGFB1I1	-0.677916	0.000467131	0.00808298	ENSG00000140682
TGM1	-0.444583	0.00298004	0.0223787	ENSG00000092295
TH	-0.813944	0.00183305	0.017279	ENSG00000180176
TINAGL1	-0.456492	1.56e-05	0.00125402	ENSG00000142910
TLE5	-0.408911	0.000533617	0.00871107	ENSG00000104964
TLNRD1	-0.40138	0.00303713	0.022666	ENSG00000140406
TMEM132A	-0.667029	6.68e-05	0.00299729	ENSG00000006118
TMEM177	-0.542304	0.000385332	0.00729032	ENSG00000144120
TMEM201	-0.486434	0.00388255	0.026076	ENSG00000188807
TMEM240	-0.540042	0.0101012	0.045799	ENSG00000205090
TMEM250	-0.751898	0.000258104	0.00587724	ENSG00000238227
TMEM255B	-0.414504	0.000995244	0.0122364	ENSG00000184497
TMEM259	-0.670776	7.65e-05	0.00318271	ENSG00000182087
TMEM37	-0.547066	5.13e-05	0.00257436	ENSG00000171227
TMEM43	-0.555409	0.000446841	0.00784501	ENSG00000170876
TNFAIP2	-0.711223	0.00151212	0.0155005	ENSG00000185215
TNFRSF14-AS1	-0.480309	0.00201353	0.0181149	ENSG00000238164
TNFRSF1A	-0.470569	4.85e-05	0.00247771	ENSG00000067182
TNIP1	-0.406214	1.12e-05	0.00106751	ENSG00000145901
TNNT3	-0.7327	0.000530594	0.00868249	ENSG00000130595
TNS1	-0.616024	9.99e-07	0.000288114	ENSG00000079308
TOB1	-0.521042	0.00632761	0.0349276	ENSG00000141232
TOLLIP	-0.618196	0.0014814	0.0153171	ENSG00000078902
TOR2A	-0.612123	0.000890256	0.0115518	ENSG00000160404
TP53AIP1	-0.570455	0.000303169	0.00644463	ENSG00000120471
TP73	-0.461948	0.00145155	0.0151635	ENSG00000078900
TPCN2	-0.539611	2.98e-05	0.00187395	ENSG00000162341
TPI1	-0.446878	0.00113341	0.0131233	ENSG00000111669
TPP1	-0.439786	0.0011799	0.013367	ENSG00000166340
TRAF3IP2	-0.425379	0.00536215	0.0317916	ENSG00000056972
TRAF4	-0.692938	9.01e-05	0.00341666	ENSG00000076604
TRAF7	-0.429665	0.00941702	0.0438426	ENSG00000131653
TRAPPC2L	-0.479406	0.00354611	0.0247334	ENSG00000167515
TREHP1	-0.554092	0.00241676	0.01997	ENSG00000255239
TRIB2	-0.406052	0.000120889	0.00398264	ENSG00000071575
TRIM35	-0.402197	0.00013446	0.00417049	ENSG00000104228
TRIM60	0.40493	0.000469248	0.00810125	ENSG00000176979
TRIML2	0.424627	0.00184071	0.0172867	ENSG00000179046
TRMT61A	-0.844233	0.00019017	0.00501119	ENSG00000166166
TRMT61A-DT	-0.430021	0.0115003	0.0497935	ENSG00000260285
TROAP-AS1	0.485883	0.00523638	0.031312	ENSG00000258334
TRPM5	-0.578662	0.000440793	0.00782608	ENSG00000070985
TRPV6	-0.442984	0.00208798	0.0184954	ENSG00000165125
TSHZ3	-0.441287	2.59e-05	0.0017126	ENSG00000121297
TSPAN15	-0.486821	4.3e-07	0.000175391	ENSG00000099282
TSPAN18	-0.483287	6.52e-06	0.000762472	ENSG00000157570
TSPAN32	-0.816246	0.00551344	0.0322565	ENSG00000064201
TSPAN4	-0.632669	0.00168141	0.0164059	ENSG00000214063
TSPOAP1	-0.475365	0.000374048	0.00720332	ENSG00000005379
TSPYL2	-0.487799	0.00689758	0.0366754	ENSG00000184205
TSPYL4	-0.444642	0.00484336	0.0300723	ENSG00000187189
TTYH3	-0.450143	0.00359477	0.0249453	ENSG00000136295
TWIST2	-0.539179	2.69e-06	0.000486147	ENSG00000233608
TYMP	-0.456932	0.000819594	0.0110454	ENSG00000025708
U2AF2	-0.418141	0.00223018	0.0191743	ENSG00000063244
UAP1L1	-0.41469	0.0034695	0.0244004	ENSG00000197355
UBA7	-0.456679	0.00693796	0.0367755	ENSG00000182179
UBALD1	-0.481144	0.000585586	0.00917196	ENSG00000153443
UBC	-0.653844	0.010995	0.0484248	ENSG00000150991
UBXN10	-0.458778	0.0115224	0.049868	ENSG00000162543
UBXN6	-0.407836	0.000988268	0.0121776	ENSG00000167671
UCKL1	-0.40012	0.00988213	0.0451455	ENSG00000198276
UCP3	-0.53732	0.000199946	0.00513851	ENSG00000175564
ULK1	-0.46489	0.000714466	0.0103229	ENSG00000177169
ULK3	-0.509851	0.00217016	0.0189044	ENSG00000140474
UNC5B	-0.497824	0.00645101	0.0352737	ENSG00000107731
USP2	-0.427086	1.06e-05	0.00103371	ENSG00000036672
USP21	-0.592	0.000931247	0.0118611	ENSG00000143258
UTP6	0.411831	0.00218844	0.0189829	ENSG00000108651
VAC14	-0.460022	0.00281669	0.021685	ENSG00000103043
VAMP1	-0.549016	8.81e-05	0.00338032	ENSG00000139190
VILL	-0.491737	0.000144493	0.00433712	ENSG00000136059
VWA1	-0.651117	0.00557299	0.0324196	ENSG00000179403
WDR1	-0.723208	2.24e-05	0.00157679	ENSG00000071127
WDR18	-0.482235	0.000685753	0.0100411	ENSG00000065268
WDR76	0.463872	0.00346977	0.0244004	ENSG00000092470
WDR87BP	0.544397	0.00489266	0.0302408	ENSG00000225868
WDR97	-0.490795	0.00863482	0.0416895	ENSG00000179698
WFIKKN1	-0.594528	0.0038381	0.0258453	ENSG00000127578
WFIKKN2	-0.696998	0.000512524	0.00850234	ENSG00000173714
WFS1	-0.463285	0.00297049	0.0223398	ENSG00000109501
WNK3	0.474028	0.000721574	0.0103441	ENSG00000196632
WNT4	-0.566357	4.32e-05	0.00237449	ENSG00000162552
WNT9A	-0.45289	1.41e-05	0.00120353	ENSG00000143816
XIRP1	-0.589991	0.000190293	0.00501119	ENSG00000168334
XKR5	-0.481159	1.19e-07	0.000103125	ENSG00000275591
YBX2	-0.531213	5.61e-05	0.00268595	ENSG00000006047
ZBTB22	-0.55414	0.00611815	0.0342573	ENSG00000236104
ZBTB39	-0.436475	0.00248241	0.0202057	ENSG00000166860
ZBTB42	-0.765141	0.000490795	0.00827716	ENSG00000179627
ZBTB47	-0.715343	0.00158614	0.0158699	ENSG00000114853
ZC3HC1	0.439626	0.00276151	0.0214376	ENSG00000091732
ZCCHC24	-0.41181	1.29e-06	0.000322158	ENSG00000165424
ZDHHC8	-0.574578	0.00873744	0.0419672	ENSG00000099904
ZDHHC8BP	-0.739873	0.000245753	0.00576267	ENSG00000133519
ZFPM1	-0.68214	0.000482303	0.00823454	ENSG00000179588
ZFTA	-0.528282	0.000371746	0.00718011	ENSG00000188070
ZFTRAF1	-0.421038	0.00192534	0.0176868	ENSG00000187954
ZIM2-AS1	0.410597	0.00169304	0.0164726	ENSG00000269793
ZIM3	0.594696	0.00197884	0.0180055	ENSG00000141946
ZMIZ1	-0.505148	4.23e-06	0.00061894	ENSG00000108175
ZMYND15	-0.447714	0.000225717	0.00551587	ENSG00000141497
ZNF157	0.538369	0.00107706	0.0127186	ENSG00000147117
ZNF219	-0.517151	0.00560545	0.0325008	ENSG00000165804
ZNF324	-0.601006	7.17e-05	0.0030898	ENSG00000083812
ZNF469	-0.764476	0.00328556	0.0237161	ENSG00000225614
ZNF492	0.508138	0.003442	0.0243137	ENSG00000229676
ZNF503-AS2	-0.643146	0.00898558	0.0426883	ENSG00000237149
ZNF516	-0.60114	0.00434216	0.0280759	ENSG00000101493
ZNF598	-0.567918	0.000953508	0.0119623	ENSG00000167962
ZNF629	-0.72369	8.28e-05	0.0033236	ENSG00000102870
ZNF646	-0.413552	0.00250674	0.0202988	ENSG00000167395
ZNF674	0.420196	0.000225797	0.00551587	ENSG00000251192
ZNF703	-0.483963	0.00509263	0.0309719	ENSG00000183779
ZNF705B	-0.407482	0.00767144	0.0389489	ENSG00000215356
ZNF705D	-0.510256	0.00200686	0.0181139	ENSG00000215343
ZNF784	-0.41109	6.79e-05	0.00300211	ENSG00000179922
