## Supplemental Table 3 for "5hmC-profiles in Puerto Rican Hispanic/Latino men with aggressive prostate cancer"

### Sheet: Supplemental Table 3A
Supplemental Table 3A. 59 coordinated gene signatures between 5hmC in PR H/L men with PCa and TCGA PCa gene expression dataset
Gene	deltaGE	t-test (pvalue)	rank	padj	PR H/L_5hmC_log2FC	PR H/L_5hmC_pvalue	PR H/L_5hmC_padj	external_gene_name
CPNE6	-3.2273	3.98e-22	110	3.62e-20	-0.62065	9.22e-05	0.00346225	CPNE6
KRT5	-2.5756	1.46e-16	483	3.03e-15	-0.574058	7.32e-05	0.00310906	KRT5
KCNS1	-2.3464	5.12e-11	1727	2.96e-10	-0.443982	0.00143043	0.0150629	KCNS1
ADRA1A	-2.3216	9.56e-17	460	2.08e-15	-0.416529	3.16e-07	0.000156965	ADRA1A
GNAO1	-2.2133	3.27e-15	680	4.81e-14	-0.491103	1.07e-07	0.000103125	GNAO1
CNTFR	-2.2128	2.65e-18	297	8.92e-17	-0.708189	2.2e-06	0.000436774	CNTFR
TBX4	-2.0915	3.52e-05	4514	7.79e-05	-0.676369	7.57e-07	0.000242005	TBX4
PRDM8	-2.0668	4.91e-16	560	8.76e-15	-0.408447	0.00501927	0.0306806	PRDM8
SYNM	-1.9954	1.49e-15	631	2.36e-14	-0.515482	6.44e-05	0.00293041	SYNM
PPP1R3C	-1.851	5.12e-24	66	7.75e-22	-0.400226	0.00916829	0.0431856	PPP1R3C
EVX2	-1.8355	1.76e-13	1030	1.71e-12	-0.5982	8.66e-05	0.00337597	EVX2
FLNC	-1.819	2.44e-13	1062	2.3e-12	-0.687218	0.000216503	0.0053619	FLNC
SCARA3	-1.804	2.63e-20	179	1.47e-18	-0.471869	4.04e-05	0.00230304	SCARA3
KRT14	-1.7842	4.97e-08	2888	1.72e-07	-0.768509	3.21e-06	0.000525489	KRT14
GATA5	-1.7739	4.94e-10	2068	2.39e-09	-0.571938	0.00043019	0.00773851	GATA5
RASL12	-1.7005	1.1e-15	614	1.79e-14	-0.577688	1.27e-06	0.000322158	RASL12
PRIMA1	-1.6788	8.84e-18	346	2.55e-16	-0.400081	6.11e-05	0.00285923	PRIMA1
ASB2	-1.6526	1.98e-15	643	3.07e-14	-0.420675	0.00770911	0.0390433	ASB2
ADCY5	-1.6483	6.8e-15	750	9.07e-14	-0.4406	3.08e-07	0.000156965	ADCY5
TNS1	-1.6113	7.45e-20	205	3.63e-18	-0.616024	9.99e-07	0.000288114	TNS1
PTGDS	-1.5866	2.91e-15	667	4.37e-14	-0.606109	0.00253396	0.0203839	PTGDS
KCNK3	-1.57	1.06e-13	984	1.08e-12	-0.575595	1.48e-06	0.000348531	KCNK3
PHYHIP	-1.5579	1.38e-15	629	2.19e-14	-0.701574	1.23e-06	0.000322158	PHYHIP
FLNA	-1.5455	3.74e-13	1101	3.39e-12	-0.812807	0.000427681	0.0077246	FLNA
KRT17	-1.5222	1.84e-11	1582	1.17e-10	-0.676145	0.000114683	0.00388689	KRT17
XKR5	-1.4503	4.6e-13	1124	4.1e-12	-0.481159	1.19e-07	0.000103125	XKR5
DNAJB5	-1.4263	5.14e-14	918	5.6e-13	-0.563864	0.000190923	0.00501717	DNAJB5
TAGLN	-1.4155	7.66e-12	1474	5.2e-11	-0.654941	0.000367989	0.00715543	TAGLN
CYP2W1	-1.4132	8.05e-06	4094	1.97e-05	-0.57213	0.00147214	0.015282	CYP2W1
HSPB7	-1.4102	9.95e-11	1818	5.47e-10	-0.645013	0.00106406	0.0126421	HSPB7
NTF3	-1.3901	2.51e-29	19	1.32e-26	-0.437576	0.00714436	0.037333	NTF3
SPEG	-1.3693	1.15e-14	793	1.45e-13	-0.541427	9.99e-07	0.000288114	SPEG
TP53AIP1	-1.3599	6.21e-10	2111	2.94e-09	-0.570455	0.000303169	0.00644463	TP53AIP1
TACR2	-1.3596	5.63e-13	1152	4.89e-12	-0.474705	0.000241049	0.00570576	TACR2
TGFB1I1	-1.3321	4.74e-12	1406	3.37e-11	-0.677916	0.000467131	0.00808298	TGFB1I1
SGCA	-1.3155	3.35e-09	2426	1.38e-08	-0.550059	4.78e-05	0.00246447	SGCA
WFIKKN2	-1.3086	8.96e-14	960	9.34e-13	-0.696998	0.000512524	0.00850234	WFIKKN2
DKK3	-1.3064	5.13e-19	254	2.02e-17	-0.448986	6e-06	0.000726779	DKK3
KLHL30	-1.2982	1.89e-10	1909	9.92e-10	-0.583175	0.00138318	0.0147244	KLHL30
NACAD	-1.28	1.07e-18	279	3.82e-17	-0.813953	7.8e-05	0.00321856	NACAD
LIMS2	-1.2683	6.27e-12	1451	4.32e-11	-0.495525	5.5e-05	0.00266778	LIMS2
EFEMP2	-1.2241	6.85e-24	67	1.02e-21	-0.543578	0.00907294	0.0429053	EFEMP2
TWIST2	-1.1812	1.17e-11	1529	7.62e-11	-0.539179	2.69e-06	0.000486147	TWIST2
ATOH8	-1.1635	1.95e-18	292	6.69e-17	-0.549626	5.4e-06	0.000697727	ATOH8
GDF7	-1.1532	1.65e-08	2706	6.1e-08	-0.515642	0.00201017	0.0181149	GDF7
VILL	-1.1452	6.02e-13	1161	5.18e-12	-0.491737	0.000144493	0.00433712	VILL
GAL3ST3	-1.128	2.45e-06	3799	6.45e-06	-0.433435	2.1e-05	0.00151046	GAL3ST3
AOC3	-1.1145	1.61e-08	2701	5.98e-08	-0.501229	0.000169507	0.00473393	AOC3
TSHZ3	-1.1121	3.71e-18	310	1.2e-16	-0.441287	2.59e-05	0.0017126	TSHZ3
HOXD10	-1.0964	2.75e-10	1964	1.4e-09	-0.474472	0.00201556	0.0181149	HOXD10
MRGPRF	-1.0892	1.54e-10	1883	8.18e-10	-0.445097	4.25e-05	0.0023661	MRGPRF
KCNH2	-1.0095	1.44e-09	2261	6.36e-09	-0.651016	4.97e-06	0.000686911	KCNH2
ISL1	-1.0074	9.15e-12	1495	6.12e-11	-0.499443	0.00128197	0.0140444	ISL1
GDPD1	1.0621	1.03e-14	787	1.31e-13	0.45019	0.00144087	0.0151184	GDPD1
GLOD5	1.1304	7.58e-13	1184	6.4e-12	0.495618	0.00103644	0.0124953	GLOD5
RPGRIP1	1.3228	1.24e-16	474	2.62e-15	0.455143	0.00137608	0.014687	RPGRIP1
NLRP8	1.3937	1.15e-11	1527	7.54e-11	0.46857	1.12e-05	0.00106751	NLRP8
GJB1	1.4216	1.25e-12	1252	9.95e-12	0.479833	0.00089583	0.0115829	GJB1
AGR3	1.5456	7.21e-05	4713	0.000153	0.423703	1.27e-06	0.000322158	AGR3

### Sheet: Supplemental Table 3B
Supplemental Table 3B. 128 coordinated differentially methylated 5hmC genes in PR H/L men with PCa and in mixed population from UCSF 5hmC study on PCa
external_gene_name	UCSF_5hmc_log2FoldChange	UCSF_5hmc_pvalue	UCSF_5hmc_padj	PR H/L_5hmC_log2FoldChange	PR H/L_5hmC_pvalue	PR H/L_5hmC_padj
AOC3	-0.494419	1.77025e-05	6.36297e-05	-0.501229	0.000169507	0.00473393
CPNE6	-0.498997	4.36531e-05	0.0001443	-0.62065	9.22e-05	0.00346225
EFEMP2	-0.626186	4.75659e-07	2.34024e-06	-0.543578	0.00907294	0.0429053
FLNA	-0.8102	1.65041e-08	1.06257e-07	-0.812807	0.000427681	0.0077246
TGFB1I1	-0.506258	6.07586e-05	0.000195642	-0.677916	0.000467131	0.00808298
IRF7	-0.574703	0.000314321	0.000871104	-0.847299	0.00205134	0.0182896
ABTB1	-0.622442	2.0556e-06	8.9963e-06	-0.621399	8.86e-05	0.00338842
ACTN1	-0.513491	1.64245e-10	1.53414e-09	-0.433186	1.37e-05	0.00119962
ALDH3B1	-0.580357	4.21022e-10	3.63643e-09	-0.604314	4.53e-05	0.00242573
AMPD2	-0.45269	5.02839e-07	2.46211e-06	-0.584218	0.00159334	0.0159186
AP5B1	-1.01194	8.20429e-09	5.57545e-08	-0.458472	0.00123107	0.0136758
APEH	-0.433871	2.67752e-05	9.24774e-05	-0.546597	0.00733988	0.0379257
BEST4	-0.453923	7.31288e-07	3.45538e-06	-0.618177	0.000622696	0.00949689
BIN3	-0.489804	4.70929e-12	5.83212e-11	-0.478466	2.39e-05	0.00163771
BTG2	-1.57148	2.78586e-13	4.28045e-12	-0.47759	0.00583841	0.0332457
C1orf35	-0.521841	9.36277e-06	3.57891e-05	-0.429796	0.00101315	0.0123454
CARMIL2	-0.504824	1.12328e-05	4.2216e-05	-0.429788	0.0050987	0.030987
CARMN	-1.0533	1.41528e-20	7.89765e-19	-0.440238	0.000238127	0.00567485
CBFA2T3	-0.504901	2.06056e-05	7.30256e-05	-0.553617	0.00093051	0.0118611
CD93	-1.34256	2.32935e-17	7.19098e-16	-0.434866	0.000344143	0.00692205
CDHR5	-0.525909	2.35826e-06	1.02087e-05	-0.5286	0.00238121	0.0198234
CDK9	-0.466867	2.15335e-05	7.59363e-05	-0.55954	0.000235271	0.00562548
CENPB	-0.693567	3.84106e-05	0.000128361	-0.620362	0.000216017	0.00536011
CILP2	-0.544528	2.40067e-05	8.36532e-05	-0.401394	0.0038919	0.0261131
CLEC2B	-1.10267	4.33038e-11	4.51146e-10	-0.429495	0.0106534	0.0474252
COASY	-0.770012	4.33686e-11	4.51422e-10	-0.591592	0.0019154	0.0176702
CORO1B	-0.557624	9.3263e-05	0.000288863	-0.810077	0.00438776	0.0282713
CXCR5	-0.58839	8.8737e-09	5.98536e-08	-0.412914	2.69e-05	0.00176325
CXXC1	-0.447214	8.83102e-05	0.000274864	-0.535298	0.00262677	0.0208099
CYBA	-0.963985	1.28283e-09	1.00964e-08	-0.440729	0.000523864	0.00859985
DDAH2	-0.820196	1.87388e-09	1.42932e-08	-0.464126	0.00140179	0.0148685
DDX5	-0.627631	0.00013079	0.000392421	-0.615051	0.00212508	0.0186311
EHBP1L1	-0.535161	2.45672e-05	8.54795e-05	-0.485104	0.00117688	0.0133547
ELOVL1	-0.901661	4.66713e-14	8.11583e-13	-0.493379	0.000742943	0.0104809
EMILIN1	-0.8097	1.89896e-13	3.00825e-12	-0.547588	0.00731225	0.0378098
FMNL1	-0.679139	3.8212e-08	2.29948e-07	-0.533926	3.38e-05	0.00203769
FSTL3	-0.467005	0.000398691	0.00108395	-0.548947	6.84e-05	0.00301069
GALNS	-0.741682	7.77844e-09	5.30293e-08	-0.431504	0.000291578	0.0062963
GAPDH	-0.799641	4.68091e-08	2.77558e-07	-0.437766	0.00619204	0.0344542
GRAMD4	-0.656454	2.78316e-10	2.4918e-09	-0.434415	0.00120285	0.0134961
GRK1	-0.46122	6.5351e-07	3.11418e-06	-0.623501	0.000597331	0.00928182
GSDMD	-0.570018	6.2057e-06	2.45439e-05	-0.459386	0.00310963	0.0229561
HDGF	-0.512015	1.27594e-05	4.74073e-05	-0.415799	0.00670387	0.0360431
HELZ2	-0.462772	0.000217149	0.000621072	-0.665744	0.00256695	0.0205507
ICAM5	-0.423704	0.00173513	0.00406009	-0.412292	0.00191366	0.01767
ITGB2	-0.911102	3.94899e-13	5.88292e-12	-0.413315	0.00354317	0.0247213
ITPRIP	-0.424216	4.07583e-05	0.000135609	-0.423168	0.0109411	0.0482803
KDM6B	-0.451096	0.00033874	0.000932615	-0.636273	5.06e-05	0.00255227
KLF2	-0.713127	0.000630764	0.00162644	-0.623591	0.00411728	0.0270347
LAPTM5	-0.930541	1.89064e-13	2.99912e-12	-0.592973	3.32e-05	0.0020319
LINC00304	-0.558128	4.08603e-06	1.6835e-05	-0.615031	0.000150448	0.0044314
LINC00683	-0.660551	2.31506e-08	1.44918e-07	-0.559834	5.63e-06	0.000715403
LINC00905	-0.400227	1.27868e-05	4.75016e-05	-0.416063	0.000167833	0.00471937
LSP1	-0.670817	6.84822e-08	3.9452e-07	-0.667168	0.00039258	0.00733927
MAGIX	-0.454405	0.00387626	0.00835306	-0.443601	0.00142079	0.0149953
MAPK7	-0.421868	2.63882e-05	9.12547e-05	-0.846328	1.14e-05	0.0010722
MFAP4	-0.420389	1.03451e-05	3.91682e-05	-0.48974	0.000126667	0.00408236
MGAT4B	-0.436101	3.44434e-05	0.000116178	-0.771897	0.00472564	0.029633
MYBPHL	-0.518623	4.7622e-10	4.0772e-09	-0.46495	1.3e-07	0.000103125
NINJ1	-0.457033	6.88714e-06	2.69711e-05	-0.584121	0.000517805	0.00854837
NR1D1	-0.443464	0.000190336	0.000551365	-0.660019	2.53e-06	0.000471074
NRM	-0.684007	1.09266e-09	8.71346e-09	-0.470512	0.00935011	0.0436716
NUTM2D	-0.453977	7.96685e-06	3.08548e-05	-0.557237	0.00122407	0.0136332
OSBPL5	-0.453016	9.70427e-06	3.69621e-05	-0.421151	0.00636932	0.0350595
OSM	-0.820067	6.8704e-10	5.68252e-09	-0.567184	0.0046349	0.0292572
PELATON	-0.499667	3.45267e-08	2.09163e-07	-0.46954	6.2e-05	0.00287187
PIGQ	-0.4203	0.000118328	0.000358511	-0.440276	0.00498712	0.0305938
PLEKHG3	-0.512077	1.22673e-10	1.17391e-09	-0.460586	5.29e-05	0.00259706
PNKP	-0.473477	0.000176199	0.000513516	-0.441358	0.000291107	0.00629277
PPIF	-0.858067	2.75901e-14	5.05596e-13	-0.469115	0.000537189	0.00871341
PPP1R15A	-0.652782	8.86011e-05	0.000275696	-0.451089	0.00306772	0.0227854
PTBP1	-0.507692	0.00044245	0.00118998	-0.411661	0.000687142	0.0100475
RAB3IL1	-0.400809	2.38723e-06	1.03265e-05	-0.411442	0.00178543	0.0169524
RASA3	-0.532798	1.09857e-07	6.10002e-07	-0.504372	0.00240814	0.0199422
RBM38	-1.00739	7.64375e-14	1.2947e-12	-0.766093	0.000112979	0.00386557
REEP4	-0.626564	1.43954e-05	5.2801e-05	-0.935506	5.62e-05	0.00268595
RELT	-0.770837	1.23236e-12	1.6687e-11	-0.600028	0.000253536	0.00582507
RGS14	-0.528216	4.34113e-06	1.77831e-05	-0.515304	8.94e-05	0.00340691
RGS19	-0.681883	7.26138e-07	3.43381e-06	-0.434541	0.00985124	0.045079
RNF166	-1.09135	8.90402e-10	7.20572e-09	-0.624443	0.00159736	0.0159303
RNF183	-0.437644	2.15181e-05	7.58984e-05	-0.484021	0.000175096	0.00481473
RNF44	-0.480573	7.10687e-06	2.77576e-05	-0.472749	0.00334307	0.0239749
S1PR1	-0.486253	1.13074e-06	5.16317e-06	-0.494171	0.0040622	0.0268336
S1PR4	-0.698117	3.47824e-07	1.75881e-06	-0.5517	0.00263903	0.0208585
SEMA7A	-0.753961	8.41401e-16	1.99667e-14	-0.494338	0.000446524	0.00784501
SEPTIN5	-0.463748	0.000820304	0.00206531	-0.639496	0.000423215	0.00768734
SGSM3	-0.517107	3.38696e-07	1.71783e-06	-0.588198	0.00795887	0.0397769
SH3BP1	-0.467103	7.8935e-07	3.7044e-06	-0.42793	0.00212408	0.0186311
SH3BP2	-0.527378	2.68805e-07	1.39128e-06	-0.431548	0.00112673	0.0130756
SIRT7	-0.424603	0.000211643	0.000606728	-0.455943	0.000149189	0.00441337
SLC16A3	-0.659739	4.1722e-05	0.000138388	-0.663049	0.00450625	0.0287913
SLC17A9	-0.415414	3.1279e-06	1.32046e-05	-0.537824	0.00166972	0.0163789
SLC27A3	-0.663787	5.92015e-08	3.45288e-07	-0.560922	0.00115516	0.0132034
SLC7A5	-0.663352	2.97909e-09	2.18986e-08	-0.529764	0.000919096	0.0118035
SLCO4A1	-0.688987	1.643e-10	1.53414e-09	-0.642341	0.000825181	0.0110635
SPHK2	-0.479434	2.87678e-05	9.87497e-05	-0.417346	0.00102315	0.0123863
SSTR3	-0.746855	1.15422e-08	7.65558e-08	-0.644154	0.00114762	0.0131686
TNFRSF14-AS1	-0.421091	0.000187632	0.000544203	-0.480309	0.00201353	0.0181149
TNIP1	-0.534735	1.08443e-11	1.26074e-10	-0.406214	1.12e-05	0.00106751
TNNT3	-0.463454	3.69136e-06	1.53489e-05	-0.7327	0.000530594	0.00868249
TOB1	-0.706057	1.40077e-05	5.15079e-05	-0.521042	0.00632761	0.0349276
TPCN2	-0.408331	3.4588e-07	1.75011e-06	-0.539611	2.98e-05	0.00187395
TPP1	-0.502763	6.46745e-06	2.54933e-05	-0.439786	0.0011799	0.013367
TRAPPC2L	-0.508499	7.90522e-06	3.06515e-05	-0.479406	0.00354611	0.0247334
TSPAN32	-0.663255	9.64477e-10	7.7624e-09	-0.816246	0.00551344	0.0322565
TSPOAP1	-0.491697	3.75526e-07	1.88549e-06	-0.475365	0.000374048	0.00720332
U2AF2	-0.583634	9.2649e-08	5.21467e-07	-0.418141	0.00223018	0.0191743
VAMP1	-0.691518	3.91815e-08	2.35419e-07	-0.549016	8.81e-05	0.00338032
ZBTB22	-0.467735	1.98463e-05	7.06546e-05	-0.55414	0.00611815	0.0342573
ZFPM1	-0.430219	5.14377e-05	0.000167907	-0.68214	0.000482303	0.00823454
ZNF516	-0.723712	1.99574e-10	1.82934e-09	-0.60114	0.00434216	0.0280759
ZNF629	-0.439836	1.74461e-06	7.72884e-06	-0.72369	8.28e-05	0.0033236
ZNF646	-0.615828	1.31956e-11	1.51171e-10	-0.413552	0.00250674	0.0202988
AGR3	0.647583	4.22414e-07	2.10294e-06	0.423703	1.27e-06	0.000322158
GJB1	0.905863	8.96961e-13	1.2558e-11	0.479833	0.00089583	0.0115829
NLRP8	1.04606	1.0632e-13	1.75776e-12	0.46857	1.12e-05	0.00106751
AGAP7P	0.443021	0.00108315	0.00265233	0.412393	0.000116839	0.00391494
LINC00308	1.31551	4.25981e-13	6.31392e-12	0.404688	0.000640301	0.00964015
LINC01716	0.757121	4.57946e-16	1.14209e-14	0.414979	0.0101256	0.0458382
OCM2	0.69988	6.4351e-07	3.07026e-06	0.406518	0.00281021	0.0216623
RHPN2	1.44387	3.39455e-25	3.87126e-23	0.414913	3.88e-06	0.000601791
RNFT1P3	0.510714	3.05342e-06	1.29181e-05	0.410938	0.000384573	0.00729032
SEPTIN14	0.448801	5.95467e-07	2.86784e-06	0.406987	0.00447947	0.0286919
TRIM60	0.40466	0.000588075	0.00152811	0.40493	0.000469248	0.00810125
TRIML2	0.463521	0.00123196	0.00297702	0.424627	0.00184071	0.0172867
WDR87BP	0.427687	2.8591e-07	1.47171e-06	0.544397	0.00489266	0.0302408
WNK3	0.432974	0.000171399	0.000501142	0.474028	0.000721574	0.0103441
ZIM2-AS1	0.47558	3.40795e-11	3.61785e-10	0.410597	0.00169304	0.0164726

### Sheet: Supplemental Table 3C
Supplemental Table 3C. Unique 5hmC gene signature in PR H/L men with PCa
Gene	PR H/L_5hmC_log2FoldChange	PR H/L_5hmC_pvalue	PR H/L_5hmC_padj
IRF2BP1	-1.18252	0.00104106	0.0125215
GPS1	-1.06979	0.000620878	0.00948507
CHPF	-1.05088	4.85e-05	0.00247771
NALT1	-1.04643	0.00535891	0.0317885
HIC1	-1.03349	0.000168082	0.0047199
SYT8	-1.03209	0.000408036	0.00753193
MAPK11	-0.981418	0.00103263	0.012464
ISYNA1	-0.978176	0.000683493	0.0100186
CD81	-0.945343	0.00101634	0.0123593
FAM163B	-0.922528	4.75e-05	0.00246206
ABHD17A	-0.875746	0.00324441	0.0235269
LINC00163	-0.867809	0.000569954	0.00901703
TRMT61A	-0.844233	0.00019017	0.00501119
MFAP2	-0.839805	0.000525773	0.00862427
AEBP1	-0.831345	0.000545798	0.00880601
GPBAR1	-0.828618	5.63e-06	0.000715403
DIO3OS	-0.825866	4.45e-05	0.00240104
HGFAC	-0.822374	0.00232323	0.0195394
LINC00917	-0.822295	1.13e-05	0.00106751
COL6A1	-0.817309	0.000194178	0.00507665
RXRA	-0.816642	0.000840934	0.0111784
TH	-0.813944	0.00183305	0.017279
KRT16	-0.813411	0.000250047	0.00581012
CRMA	-0.803517	8.77e-05	0.00337652
LINC02593	-0.799835	0.000283256	0.00621494
EGFL7	-0.781081	0.00645907	0.0352973
MIB2	-0.774082	0.000158764	0.00458274
ARFRP1	-0.768759	0.000143075	0.00432288
B3GNT7	-0.768007	0.00356524	0.024816
ZBTB42	-0.765141	0.000490795	0.00827716
ZNF469	-0.764476	0.00328556	0.0237161
PGGHG	-0.764337	0.00161272	0.0160505
GAS6-AS1	-0.760857	0.000890467	0.0115518
LMF2	-0.757437	0.00699413	0.0368863
PDCD1	-0.752995	0.0020277	0.018142
TMEM250	-0.751898	0.000258104	0.00587724
LINC00205	-0.748589	0.000244404	0.00575079
FAM90A24P	-0.745169	0.00643482	0.0352249
SLC2A4RG	-0.742964	0.000812236	0.0109736
ZDHHC8BP	-0.739873	0.000245753	0.00576267
NKD2	-0.734268	0.00561896	0.0325391
NOTCH1	-0.732114	0.00122953	0.0136758
LYL1	-0.730608	2.24e-05	0.00157679
NSMF	-0.726649	0.000126696	0.00408236
CACTIN-AS1	-0.723599	0.000249399	0.00581012
WDR1	-0.723208	2.24e-05	0.00157679
METRNL	-0.722692	0.000292172	0.00630248
BMP4	-0.719188	4.94e-05	0.00250119
FGFR3	-0.718024	0.0025758	0.0205652
ZBTB47	-0.715343	0.00158614	0.0158699
MIF-AS1	-0.712671	0.00362699	0.0250599
LINC01679	-0.712387	4.45e-05	0.00240104
TNFAIP2	-0.711223	0.00151212	0.0155005
GPX3	-0.710864	0.000101806	0.00364985
KLHL17	-0.708025	0.00479058	0.0298624
GPC1	-0.700399	0.0053863	0.0318679
CHRNA4	-0.699297	0.00134766	0.0144819
GPSM1	-0.697465	0.0021777	0.0189357
FAM90A12P	-0.694877	0.00370608	0.0252994
CCDC17	-0.694131	6.77e-05	0.00300139
MIR1-1HG	-0.693786	3.15e-05	0.00193992
DUSP8	-0.693247	9.27e-05	0.00347
TRAF4	-0.692938	9.01e-05	0.00341666
NT5DC2	-0.692721	2.99e-06	0.000503225
LINC01615	-0.690781	0.000182471	0.00490321
ACAP3	-0.688826	0.000963761	0.0120153
CCDC9B	-0.684895	2.68e-05	0.00176184
FENDRR	-0.683099	1.07e-06	0.00030168
ADSS1	-0.682952	0.000158101	0.00457131
DKFZP434A062	-0.681758	0.000630054	0.00956818
FAM90A11P	-0.681363	0.00244641	0.0200581
CABP7	-0.680256	0.00674462	0.03615
PLCH2	-0.677492	0.000761605	0.0105844
FBRS	-0.674558	8.35e-05	0.00333323
CPXM1	-0.674547	7.46e-05	0.00313838
TMEM259	-0.670776	7.65e-05	0.00318271
RHBDF1	-0.66857	0.00904004	0.042825
TMEM132A	-0.667029	6.68e-05	0.00299729
MRPL23	-0.665754	0.00222729	0.0191575
PANK4	-0.665232	0.00187283	0.0174418
FGF8	-0.660561	0.000478074	0.00821484
CBX6	-0.659049	1.19e-05	0.00109507
CACNA1H	-0.658213	0.00208021	0.0184506
MKNK2	-0.657374	0.000208235	0.00523683
SLC6A8	-0.657105	0.00855689	0.041509
RBBP8NL	-0.655821	0.000507075	0.00845787
PLXNA1	-0.655276	0.0011411	0.0131421
DVL1	-0.654117	0.00498712	0.0305938
UBC	-0.653844	0.010995	0.0484248
ACADVL	-0.652325	0.000170539	0.00475628
VWA1	-0.651117	0.00557299	0.0324196
CLCNKA	-0.647469	0.00017507	0.00481473
MUC5B	-0.647102	0.00297526	0.0223592
HIP1R	-0.646546	0.000958626	0.0119878
ZNF503-AS2	-0.643146	0.00898558	0.0426883
PRR35	-0.642638	0.00309206	0.0228759
TCIRG1	-0.642102	4.79e-05	0.00246581
RTN4R	-0.641829	0.00271276	0.0212184
MAFK	-0.64069	0.000269152	0.00601442
SNN	-0.638555	0.000271263	0.00603589
INF2	-0.636918	0.00306504	0.0227831
CSPG4	-0.634826	0.00211013	0.0185783
NBEAL2	-0.633285	0.00124356	0.0137824
TSPAN4	-0.632669	0.00168141	0.0164059
MAB21L4	-0.631912	0.00321838	0.0233946
ADGRB2	-0.630982	2.91e-06	0.000499561
RAPGEF3	-0.629963	0.000317947	0.0066092
SDC1	-0.628816	9.77e-06	0.000975854
KRT80	-0.628498	1.82e-05	0.00139336
PLXNB3	-0.623796	0.00101582	0.0123593
PHF23	-0.623349	0.0010249	0.0123863
SLC12A7	-0.621434	0.0029351	0.0221632
MYL3	-0.62038	0.000396434	0.00738434
COL1A1	-0.618384	0.000412768	0.00757827
TOLLIP	-0.618196	0.0014814	0.0153171
KLF4	-0.617286	0.00204856	0.0182798
ARHGEF16	-0.617234	0.00315936	0.0231728
KIF26A	-0.616578	0.00499193	0.0305956
BIN1	-0.616315	2.16e-05	0.0015377
PLXNB1	-0.615109	3.65e-05	0.00215538
TOR2A	-0.612123	0.000890256	0.0115518
SUSD2	-0.611415	0.00199455	0.0180547
GUK1	-0.610593	0.00154715	0.0157024
PLD4	-0.609551	0.00100218	0.0122775
FBRSL1	-0.609496	0.00139344	0.0148105
CD2BP2	-0.60881	0.000743803	0.0104809
CBARP	-0.608211	0.00656088	0.0355876
PFKL	-0.607253	0.000276967	0.00613614
HAUS7	-0.602264	0.00617292	0.0343997
TBC1D3P7	-0.602071	0.00229191	0.0193983
MXRA8	-0.601763	0.00011685	0.00391494
ZNF324	-0.601006	7.17e-05	0.0030898
BAIAP3	-0.598008	0.000778905	0.0107301
BHLHE40	-0.597058	0.000749376	0.0105144
CYP1B1	-0.596231	1.33e-06	0.000324042
PLEKHN1	-0.594853	2.98e-05	0.00187395
WFIKKN1	-0.594528	0.0038381	0.0258453
CRYAB	-0.593667	0.00142116	0.0149953
NCDN	-0.59365	0.000616311	0.00945548
SAMD11	-0.593636	0.00561487	0.0325246
SLC34A3	-0.593034	0.000438335	0.00779597
USP21	-0.592	0.000931247	0.0118611
CHST1	-0.591591	0.000420037	0.00764999
XIRP1	-0.589991	0.000190293	0.00501119
DERL3	-0.589844	0.0015856	0.0158699
LINC00311	-0.587916	5.66e-07	0.000197488
COL18A1	-0.587274	0.00102469	0.0123863
LINC02580	-0.586637	9e-05	0.00341666
AFAP1-AS1	-0.585882	0.000327026	0.00670126
CASKIN2	-0.585269	0.000130006	0.00409261
AMN	-0.583712	0.00168111	0.0164059
BEGAIN	-0.583584	0.00477631	0.0298092
LINC02135	-0.582903	4.97e-07	0.000181664
GNA11	-0.582692	0.000354259	0.00706138
DOK7	-0.581225	0.0003656	0.00715543
TRPM5	-0.578662	0.000440793	0.00782608
PITX2	-0.578604	0.000872217	0.0114236
PRDM16	-0.578385	0.00207759	0.0184506
TAF1C	-0.578296	0.00065048	0.00972747
SURF2	-0.575224	0.000187517	0.00498778
ZDHHC8	-0.574578	0.00873744	0.0419672
AKT1S1	-0.574166	0.000855851	0.0113033
SLC35B2	-0.572904	0.000358572	0.00710729
HR	-0.571205	0.000996378	0.0122412
NAT8L	-0.570211	0.00556288	0.0323936
MSX2	-0.56952	0.000155637	0.00453207
EFNB1	-0.56942	0.000546164	0.00880601
ZNF598	-0.567918	0.000953508	0.0119623
GPR3	-0.567268	0.00298936	0.0224054
WNT4	-0.566357	4.32e-05	0.00237449
MEGF6	-0.566059	0.0015306	0.0156196
GPR20	-0.565659	0.00167833	0.0164059
FGF17	-0.565224	8.67e-05	0.00337597
NEU4	-0.564383	0.00526661	0.0314323
LDHD	-0.564083	0.0010988	0.0128756
NES	-0.560403	0.000161456	0.00460329
SLC16A8	-0.560315	0.00013614	0.00419718
BAHCC1	-0.560122	9.53e-05	0.00350834
OSR1	-0.559931	0.000148905	0.00441133
ISL1-DT	-0.559612	0.00282544	0.0217197
KLHL40	-0.558981	0.000203381	0.00518597
AMOTL2	-0.558539	0.00054489	0.00880388
NCOR2	-0.557555	8.48e-05	0.00336876
AIRE	-0.556498	0.00454934	0.0289492
S100A4	-0.555643	0.000415416	0.00759962
TMEM43	-0.555409	0.000446841	0.00784501
MATN1	-0.555086	9.01e-06	0.000929444
CPTP	-0.554714	0.000452634	0.00791954
TREHP1	-0.554092	0.00241676	0.01997
SLC25A22	-0.553955	0.00807051	0.0400856
CEP170B	-0.553401	0.00144918	0.0151635
ADRM1	-0.553268	0.00316225	0.0231734
COL5A1	-0.552626	0.000430596	0.00773902
MUS81	-0.551829	0.00110495	0.0129254
IGSF8	-0.551653	0.00169626	0.0164882
LINC02870	-0.551602	0.00825529	0.0405164
GPR137	-0.551305	0.00107858	0.0127186
PCYT2	-0.549582	0.00702121	0.0369626
RNPEPL1	-0.548832	0.00362891	0.0250632
LYNX1	-0.548313	0.00231416	0.0195003
TMEM37	-0.547066	5.13e-05	0.00257436
MIDN	-0.546874	0.000314925	0.00657839
AGXT	-0.544476	0.00395516	0.0263304
SORBS3	-0.54365	1.04e-05	0.00102553
FAM87A	-0.543201	0.000161142	0.00460329
SRMS	-0.542481	0.00689085	0.0366754
TMEM177	-0.542304	0.000385332	0.00729032
SOD3	-0.541954	0.000716077	0.010331
LINC01814	-0.54182	0.000205794	0.0052189
TMEM240	-0.540042	0.0101012	0.045799
LINC00454	-0.539415	0.00022236	0.00545572
DLK1	-0.538665	1.77e-05	0.00136004
OPN4	-0.537629	0.00213166	0.0186639
UCP3	-0.53732	0.000199946	0.00513851
LINC00315	-0.536471	0.00227006	0.0193305
CELSR3	-0.535311	0.000494357	0.0083292
CBX4	-0.535229	0.00836963	0.0408426
C1QTNF8	-0.534432	0.00694696	0.0367891
MAPK12	-0.533994	0.00250604	0.0202988
CDC34	-0.53378	0.000485705	0.00824515
COL6A2-DT	-0.533222	0.00314742	0.0231269
COL7A1	-0.532544	7e-05	0.00303807
DNAJB2	-0.532346	0.000367321	0.00715543
SRPK3	-0.532209	0.00979768	0.0449671
YBX2	-0.531213	5.61e-05	0.00268595
LINC02048	-0.530959	0.00100084	0.0122715
PRR7	-0.530246	0.00513321	0.0310617
DDX41	-0.52999	0.00113758	0.0131345
RECQL4	-0.529531	0.00839674	0.0409456
STAB1	-0.52932	0.000297668	0.00637976
KLF16	-0.529226	0.000747343	0.0105108
MOB2	-0.528519	0.000745446	0.0104952
ZFTA	-0.528282	0.000371746	0.00718011
NFKB2	-0.528246	0.000478857	0.00821484
PITX1	-0.526238	8.51e-05	0.00336876
CIRBP	-0.525273	0.00171184	0.0165936
C4orf54	-0.524087	1.03e-07	0.000103125
FGFRL1	-0.523458	0.00560849	0.032506
CHST3	-0.523003	6.67e-06	0.000775985
ASIC4-AS1	-0.522952	0.00152317	0.0155748
KRT42P	-0.522887	0.00229346	0.0193983
RTL6	-0.522083	0.00231696	0.0195045
PLEKHG4	-0.521829	0.00116509	0.0132798
CYP26B1	-0.521504	0.00503188	0.0307439
GDF10	-0.521503	0.0025141	0.0203023
MAT1A	-0.521159	4.64e-06	0.000655371
ADAMTSL2	-0.521089	0.000403489	0.00748173
JAG2	-0.520816	0.00653489	0.0355315
INPP5E	-0.520223	0.00253456	0.0203839
INTS1	-0.518357	0.000757667	0.0105583
SNAI1	-0.518273	0.000176591	0.00483288
ZNF219	-0.517151	0.00560545	0.0325008
DUSP7	-0.516975	0.0107645	0.0477279
ROGDI	-0.516815	0.00856811	0.0415536
COL6A2	-0.516677	0.000876515	0.01145
DCAF15	-0.516073	0.000129808	0.00409261
DLL1	-0.516009	0.00531174	0.031582
CIC	-0.515927	0.00010429	0.00369365
SPPL2B	-0.514187	8.5e-05	0.00336876
S100A16	-0.512985	0.000130453	0.00409261
PTGDR2	-0.512487	0.000853308	0.0112916
KLC2	-0.512261	0.000948331	0.0119623
MYBPH	-0.511726	0.00142082	0.0149953
SEMA3B	-0.511576	1.38e-05	0.00119962
ZNF705D	-0.510256	0.00200686	0.0181139
ULK3	-0.509851	0.00217016	0.0189044
HLA-A	-0.508214	0.004082	0.0268934
SLC2A6	-0.50802	0.00229114	0.0193983
HTRA3	-0.507732	2.05e-05	0.00150207
GDI1	-0.507331	6.93e-05	0.00303193
SMAD7	-0.50558	0.000121712	0.00399291
ZMIZ1	-0.505148	4.23e-06	0.00061894
LINC01270	-0.503664	0.00031866	0.0066092
MED16	-0.503495	0.000485496	0.00824515
CAPN10	-0.502127	0.000652776	0.00972747
LINC02744	-0.501351	0.00368614	0.0252742
KCNQ1-AS1	-0.501018	0.000443703	0.00783203
IGSF9B	-0.500951	9.21e-05	0.00346225
MMP14	-0.500284	2.93e-06	0.000499561
LINC01315	-0.499616	0.00051495	0.00852875
GPR162	-0.498742	1.99e-05	0.0014781
MTHFSD	-0.498676	0.00288132	0.0219432
TBL3	-0.498605	0.000893716	0.0115791
ASPG	-0.498037	0.0017657	0.0168198
UNC5B	-0.497824	0.00645101	0.0352737
DNM1P35	-0.495452	3.83e-05	0.00221372
CSF1	-0.494852	0.00101281	0.0123454
FAM131C	-0.494598	0.000318329	0.0066092
PRRT1	-0.494445	2.06e-05	0.00150282
PCARE	-0.493981	7.17e-07	0.000236667
BGN	-0.493525	0.0045441	0.0289429
ARFGAP1	-0.493065	0.000719445	0.0103441
SSBP4	-0.49266	0.000714547	0.0103229
SMTNL2	-0.492395	3.51e-06	0.000565995
GRIN3B	-0.492028	0.00125961	0.0139231
ACTR1B	-0.491459	0.00071685	0.0103343
FAM167A	-0.490971	5.13e-06	0.000691768
WDR97	-0.490795	0.00863482	0.0416895
ATP4B	-0.490194	0.00037179	0.00718011
PXDC1	-0.488749	7.27e-05	0.00310067
FTCD	-0.488186	0.00167768	0.0164059
RARA	-0.488122	1.52e-05	0.00123296
TSPYL2	-0.487799	0.00689758	0.0366754
KLF15	-0.487796	0.00908172	0.0429159
CELSR2	-0.487219	0.000725781	0.0103793
FGF22	-0.487172	0.000774052	0.0106921
MAFA	-0.487099	0.00163983	0.0162091
SMAD6	-0.486918	2.4e-06	0.000463933
TSPAN15	-0.486821	4.3e-07	0.000175391
TMEM201	-0.486434	0.00388255	0.026076
RIC8A	-0.486124	0.00425223	0.0276429
DEGS2	-0.484982	0.00155799	0.0157577
CCN1	-0.484376	0.00810971	0.0401732
ZNF703	-0.483963	0.00509263	0.0309719
TSPAN18	-0.483287	6.52e-06	0.000762472
RBM15B	-0.483222	0.00805992	0.0400667
NXPH3	-0.482373	0.00227373	0.0193456
KCTD5	-0.482316	0.00191536	0.0176702
WDR18	-0.482235	0.000685753	0.0100411
TENT5B	-0.481877	1.44e-05	0.00120353
PLEC	-0.481634	0.0023414	0.0196309
DTX3	-0.481606	0.00225524	0.0192814
UBALD1	-0.481144	0.000585586	0.00917196
BAP1	-0.480637	0.00307078	0.0227926
ETS2	-0.480379	0.00239663	0.0198626
KMT5C	-0.480156	0.00173664	0.0167055
OTUB2	-0.479625	5.37e-05	0.00261797
RIPK4	-0.479615	0.00105175	0.0125688
DGAT1	-0.479202	0.00610312	0.0342199
QRFP	-0.479096	0.00942114	0.0438518
CACNA1G-AS1	-0.478424	0.00121848	0.0136075
STC2	-0.478124	0.000462136	0.00803571
COPS9	-0.477887	0.00363534	0.0250907
LINC01937	-0.47779	1.35e-07	0.000103125
LZTS2	-0.477715	0.000101277	0.00363725
AHDC1	-0.477078	3e-06	0.000503225
KCNQ2	-0.475921	0.000444635	0.00783203
KCTD17	-0.475042	0.00262864	0.0208166
EPN3	-0.474878	0.00548972	0.0322098
AKAP17A	-0.474595	0.00370628	0.0252994
RPL3	-0.474499	0.000126832	0.00408236
DPP7	-0.47426	0.00853532	0.041434
AHNAK2	-0.473792	0.000617256	0.00945798
ECM1	-0.472778	0.00148893	0.0153629
PUF60	-0.472764	0.00296611	0.0223151
LGALS3BP	-0.472719	0.0023935	0.0198531
COL16A1	-0.472301	0.00107837	0.0127186
CLK3	-0.472197	0.000256395	0.00584636
NFATC1	-0.472088	0.00059949	0.00928182
LINC01597	-0.471555	2.39e-05	0.00163771
SLC4A11	-0.471209	0.000155047	0.00452776
ALG1L11P	-0.47081	0.00361285	0.025022
TNFRSF1A	-0.470569	4.85e-05	0.00247771
CCR7	-0.47023	0.00232294	0.0195394
TEDC1	-0.469414	0.00552368	0.032299
TAGLN2	-0.469286	0.000566237	0.00898362
SPATA41	-0.469157	0.00616838	0.0343974
BMF	-0.469029	0.000974357	0.0120813
CRB2	-0.468265	0.00112232	0.0130678
SDC3	-0.46785	7.91e-07	0.000247605
LIF	-0.467485	0.00775366	0.0392205
FOSL2	-0.466728	7.25e-05	0.00310067
GAS2L1	-0.465906	0.00480218	0.0298861
PRDM13	-0.465877	0.000296716	0.00637363
LRRC14	-0.465826	0.00887661	0.0424104
PLXNB2	-0.465326	0.00520704	0.0312429
ULK1	-0.46489	0.000714466	0.0103229
HCFC1	-0.464775	0.00985702	0.0450811
LRRC32	-0.464077	0.00239292	0.0198531
ERICH1	-0.46404	6.75e-05	0.00300139
WFS1	-0.463285	0.00297049	0.0223398
DHRS12	-0.463011	0.00472628	0.029633
C15orf39	-0.462908	8.13e-05	0.00329399
NOC2L	-0.462619	0.000279954	0.00618882
ARNILA	-0.462093	0.000933049	0.0118636
TP73	-0.461948	0.00145155	0.0151635
LINC01166	-0.461415	0.000128277	0.0040862
CSTB	-0.461118	0.000171477	0.00477594
NECAB3	-0.461091	0.000536594	0.00871341
PDLIM2	-0.460939	0.00118283	0.0133778
ARHGAP33	-0.460833	0.000599866	0.00928182
CYB5R2	-0.460755	9.88e-05	0.00357993
SURF6	-0.460285	4.73e-05	0.00245796
PDGFRB	-0.460274	2.06e-06	0.000412785
ALDH3A1	-0.460139	0.000307051	0.00647336
VAC14	-0.460022	0.00281669	0.021685
CLPTM1L	-0.459195	0.00102353	0.0123863
UBXN10	-0.458778	0.0115224	0.049868
TBC1D3P4	-0.457667	0.00706841	0.0370829
SLC4A3	-0.457091	0.00302727	0.0226008
TYMP	-0.456932	0.000819594	0.0110454
CMIP	-0.456767	1.84e-06	0.000400267
UBA7	-0.456679	0.00693796	0.0367755
TINAGL1	-0.456492	1.56e-05	0.00125402
MTCH1	-0.456214	0.000599484	0.00928182
CCND2	-0.454554	0.000383665	0.00729032
MIR210HG	-0.454131	0.0103184	0.0464543
KHSRP	-0.454022	0.000827323	0.0110694
PLEKHH3	-0.453309	0.00376524	0.0255057
LDLRAP1	-0.453209	0.00195475	0.0178525
DUSP5	-0.453119	0.00978191	0.0449182
C1QTNF6	-0.453048	0.00042207	0.00768018
WNT9A	-0.45289	1.41e-05	0.00120353
CSRNP1	-0.452847	0.00811104	0.0401732
PODN	-0.452001	5.85e-05	0.00275854
TTYH3	-0.450143	0.00359477	0.0249453
BCAR1	-0.449565	0.000965627	0.0120166
FURIN	-0.448913	0.0079039	0.0395988
OPLAH	-0.448491	0.0025178	0.0203081
DCHS1	-0.448251	0.000743864	0.0104809
KCNQ1	-0.44799	0.000701636	0.0101939
RASSF4	-0.447796	0.0100901	0.0457585
ZMYND15	-0.447714	0.000225717	0.00551587
PLA2G3	-0.447568	0.000950272	0.0119623
REM2	-0.44719	0.00175633	0.0167833
ADAM33	-0.446998	0.00132933	0.0143746
CACFD1	-0.446961	0.00489684	0.0302484
TPI1	-0.446878	0.00113341	0.0131233
F2RL3	-0.445271	0.000112238	0.00385508
SLC6A6	-0.445144	1.71e-07	0.000118045
TSPYL4	-0.444642	0.00484336	0.0300723
RPL39P5	-0.444625	0.00330685	0.0238271
TGM1	-0.444583	0.00298004	0.0223787
MAP2K7	-0.444294	0.000752281	0.0105407
CLCNKB	-0.443911	0.000585597	0.00917196
BICDL2	-0.443172	0.0015787	0.0158623
TRPV6	-0.442984	0.00208798	0.0184954
CARD9	-0.442945	0.00625477	0.0346433
MIR22HG	-0.44268	0.00107503	0.0127186
GPR108	-0.442156	0.000255453	0.00584636
NLGN2	-0.441681	0.000905797	0.0116547
MTA1	-0.441084	0.00122572	0.0136443
FZR1	-0.440981	0.000858206	0.0113198
RNF39	-0.440811	0.00556288	0.0323936
LINC00322	-0.440328	0.0039488	0.0262974
SPTBN5	-0.440214	0.000889096	0.0115518
PER1	-0.439871	0.00164596	0.0162226
ACVRL1	-0.438646	6.25e-05	0.00288218
DMAP1	-0.438591	0.000588171	0.00920299
SH2D5	-0.43858	0.00617539	0.0343997
PCGF1	-0.438261	0.000434305	0.00775393
CACNA1G	-0.438232	0.0024665	0.0201313
MIRLET7BHG	-0.438133	0.00504315	0.0307673
B4GALNT1	-0.437911	0.00088206	0.0114937
HOXA11	-0.437618	0.004861	0.0301361
LINC01940	-0.437239	0.000314915	0.00657839
KCNK15	-0.437036	0.00284474	0.0217917
IFIT5	-0.436882	1.58e-05	0.00125737
HDAC7	-0.43664	2.51e-06	0.000471074
ZBTB39	-0.436475	0.00248241	0.0202057
CDX1	-0.436402	3.46e-05	0.00206368
PTGS1	-0.436279	1.19e-06	0.000322158
MIR365BHG	-0.434887	0.00723084	0.0376265
PLIN1	-0.434871	2.27e-05	0.00159348
LINC00940	-0.434639	0.000166615	0.00470188
MNT	-0.434493	0.00377628	0.0255383
HOTAIRM1	-0.434424	0.00829822	0.0406006
KCNH3	-0.433871	0.000205728	0.0052189
MYO1G	-0.432876	0.00892962	0.0425721
GSE1	-0.432875	0.00660319	0.0357131
LINC00689	-0.43272	0.00213252	0.0186639
COL20A1	-0.431612	0.00671804	0.0360958
LRP1	-0.431476	0.000636115	0.00961736
NR2F2	-0.431376	0.00532154	0.031631
TRMT61A-DT	-0.430021	0.0115003	0.0497935
GLIS2	-0.429731	0.00391521	0.0262159
TRAF7	-0.429665	0.00941702	0.0438426
NPTX1	-0.429639	0.00273707	0.0213234
HCRTR1	-0.429534	0.000137474	0.00422557
CNIH2	-0.42932	0.00524345	0.0313215
BAIAP2	-0.429262	0.00347995	0.024455
FAM86B2	-0.428784	0.00711272	0.0372295
KISS1	-0.428613	0.000262901	0.00595102
F7	-0.42857	0.00324599	0.02353
CDAN1	-0.428324	6.58e-05	0.00297572
PGF	-0.428031	0.00134479	0.0144819
FHIP2B	-0.427916	0.00043345	0.00775393
GPRACR	-0.427416	0.00338194	0.0240947
USP2	-0.427086	1.06e-05	0.00103371
BRSK2	-0.426917	0.00619806	0.0344585
CXXC5	-0.426326	0.00173604	0.0167055
ESRP2	-0.426087	0.00204934	0.0182798
TRAF3IP2	-0.425379	0.00536215	0.0317916
CRELD2	-0.42535	0.00155187	0.0157269
IQSEC1	-0.425079	0.000161453	0.00460329
SDF4	-0.424169	0.00205681	0.0183224
POMGNT2	-0.42416	0.000546316	0.00880601
EDN2	-0.424086	0.00182597	0.0172335
RPL13	-0.423817	0.000326766	0.00670126
PLEKHO1	-0.423716	0.000147565	0.00438943
SFTPC	-0.423119	0.000537591	0.00871341
INPP5A	-0.42286	9.48e-05	0.00350834
CCDC127	-0.422026	0.00430694	0.0279099
MYMK	-0.421603	0.000182525	0.00490321
CES2	-0.421297	0.000669553	0.00990349
ZFTRAF1	-0.421038	0.00192534	0.0176868
H6PD	-0.420799	4.36e-05	0.00237518
SYNPO	-0.420629	8.61e-06	0.000908161
KLF10	-0.420499	0.00540744	0.0319376
MMP15	-0.419837	0.00760746	0.0387683
GATA2	-0.419307	0.00594481	0.0336549
MYO7A	-0.41815	0.00705468	0.0370488
GALNT9	-0.417934	0.000651888	0.00972747
NAB2	-0.417633	0.000650778	0.00972747
ARHGEF17	-0.417566	0.00099396	0.012228
MUC5AC	-0.416605	0.00648633	0.0353896
FOXO6	-0.415822	0.000826739	0.0110688
NHERF2	-0.414971	0.00813813	0.0402308
LINC02011	-0.414691	0.000268974	0.00601442
UAP1L1	-0.41469	0.0034695	0.0244004
TMEM255B	-0.414504	0.000995244	0.0122364
HAS3	-0.413641	0.00520877	0.0312429
FOXF2	-0.413323	0.00333054	0.0239395
ALG1L12P	-0.413195	0.00228453	0.0193983
LINC02622	-0.412747	0.00203258	0.0181778
MBD1	-0.412424	0.00668331	0.0359753
AGT	-0.411981	0.00626262	0.0346773
SLC22A18	-0.411823	0.00816723	0.0403551
ZCCHC24	-0.41181	1.29e-06	0.000322158
PHETA2	-0.411665	0.00370272	0.0252994
PTGR3	-0.411533	0.00277557	0.0215059
LYSMD4	-0.411296	4.5e-06	0.000648222
PIP5K1C	-0.409819	0.00211276	0.0185783
EXOC3L4	-0.409327	0.00236041	0.0197398
TLE5	-0.408911	0.000533617	0.00871107
CXCL12	-0.408897	0.00447137	0.028658
IMPDH2	-0.408566	0.0032692	0.023648
SLC66A2	-0.408503	0.000758476	0.0105624
HRAS	-0.408449	0.00653034	0.0355255
BCL6	-0.408355	0.0012817	0.0140444
CLUH	-0.408091	0.00201473	0.0181149
CABLES2	-0.407959	0.00456364	0.0289771
UBXN6	-0.407836	0.000988268	0.0121776
ZNF705B	-0.407482	0.00767144	0.0389489
STARD8	-0.406392	0.000265896	0.0059815
TRIB2	-0.406052	0.000120889	0.00398264
CCDC85C	-0.405792	0.00304499	0.0226917
ATXN7L3	-0.405772	0.00194422	0.0177917
SHANK3	-0.40576	0.000432303	0.0077425
MUC6	-0.405635	0.00470207	0.0295264
ALS2CL	-0.405039	0.00780482	0.0393938
MAPK8IP1	-0.404333	0.000981325	0.0121259
ACHE	-0.402963	0.00223977	0.0192194
HPCA	-0.402789	0.00615761	0.0343842
TRIM35	-0.402197	0.00013446	0.00417049
LENG8	-0.401514	0.00860573	0.0416286
TLNRD1	-0.40138	0.00303713	0.022666
ITPKB	-0.400774	4.15e-05	0.00233621
ELFN2	-0.400221	0.00992151	0.0452648
INKA2	-0.400159	0.000235568	0.00562548
UCKL1	-0.40012	0.00988213	0.0451455
SLFNL1	-0.400067	0.000549397	0.00882094
OTX1	-0.400065	0.0078862	0.0395872
PCDHB1-AS1	0.401033	3.05e-05	0.00190098
PGLYRP2	0.401075	0.00506707	0.0308622
GABPB2	0.402837	0.00729084	0.0377642
SHOX	0.403487	0.00346068	0.0243608
BIN2	0.404336	0.0107192	0.0475719
SPINK8	0.406203	0.000894959	0.0115807
GDF3	0.408026	0.00619058	0.0344542
BCAR4	0.409063	0.00698953	0.0368863
AGAP6	0.410661	3.87e-05	0.00222899
FAM133A	0.411027	1.42e-05	0.00120353
DGAT2L6	0.411619	4.99e-08	7.86e-05
UTP6	0.411831	0.00218844	0.0189829
BBOF1	0.412234	0.00305754	0.0227686
FANCD2	0.412606	0.00319023	0.0232991
KRT18P55	0.413306	6.44e-05	0.00293041
LINC01674	0.414814	5.18e-05	0.00258078
SMIM28	0.41603	0.000115565	0.00389325
CMKLR2	0.41632	0.000129409	0.00408817
SLC1A6	0.416399	0.00730559	0.0377849
SEC24A	0.417292	0.00558635	0.0324605
LINC01733	0.419166	0.00036125	0.00712907
ZNF674	0.420196	0.000225797	0.00551587
SPATA45	0.423484	0.0027729	0.0214934
C9orf57	0.424723	7.39e-05	0.00312501
B4GALNT2	0.429538	0.00343708	0.0242874
FIRRE	0.430552	0.000112767	0.00386557
AGAP10P	0.430769	4.72e-05	0.00245796
EXD1	0.430783	0.00409323	0.0269343
KIF9-AS1	0.43103	0.00789771	0.0395872
FMNL1-DT	0.431276	0.00647036	0.0353307
PLA2G10	0.43345	0.00556859	0.0324033
NUP210L	0.434244	0.00783503	0.0394215
NUP155	0.436942	0.00190485	0.0176285
CYLC1	0.437786	0.000159168	0.00458274
ZC3HC1	0.439626	0.00276151	0.0214376
SEPTIN7P15	0.441095	0.000293635	0.00632736
MED1	0.441268	0.00473166	0.0296576
KMT2CP2	0.448357	0.00397266	0.0264228
SSX5	0.44931	0.00130164	0.0141809
CENPI	0.449623	0.00746993	0.0383155
ABHD18	0.449768	0.00129602	0.0141298
SEPTIN7P5	0.454581	0.00117362	0.0133474
NPEPPSP1	0.457673	0.00108247	0.0127425
NPHS1	0.458586	0.00421503	0.0274534
CRLF2	0.461191	0.00650434	0.0354406
EFCAB3	0.462023	0.000133114	0.00414846
WDR76	0.463872	0.00346977	0.0244004
DUXA	0.465282	0.00158178	0.0158689
CLEC4C	0.470713	0.00190702	0.0176406
TBC1D3H	0.471144	0.00296236	0.0223032
NCOR1P1	0.474246	0.000143284	0.00432288
MEIOB	0.474882	0.00277138	0.0214898
PTPN22	0.476844	0.000102162	0.00365396
LDHC	0.477625	0.00119155	0.0134392
NCR1	0.478543	0.00686259	0.0366055
CDC25C	0.478712	0.00281346	0.0216722
SLC5A5	0.479686	0.0065648	0.0355994
FLT3	0.481423	0.000479189	0.00821484
NLRP5	0.483949	0.00238988	0.0198531
TROAP-AS1	0.485883	0.00523638	0.031312
NME5	0.486026	0.00142181	0.0149953
PDCD2L	0.490132	0.00171359	0.0165936
NLRP2	0.491862	0.00927476	0.043457
GIP	0.492485	0.00898052	0.0426844
FCAR	0.493898	0.00194611	0.0177931
SEPTIN14P1	0.505172	0.0048023	0.0298861
ATAD5	0.507273	0.000728791	0.0103837
ZNF492	0.508138	0.003442	0.0243137
NANOGNB	0.510726	0.00134641	0.0144819
DPPA2	0.516948	0.000742948	0.0104809
HSPA5-DT	0.537801	0.00293381	0.0221617
ZNF157	0.538369	0.00107706	0.0127186
MAGT1	0.574492	0.000349716	0.00698443
APOBEC1	0.575577	0.0006837	0.0100186
ZIM3	0.594696	0.00197884	0.0180055
