## Supplemental Table 4 for "5hmC-profiles in Puerto Rican Hispanic/Latino men with aggressive prostate cancer"

### Sheet: Supplemental Table 4A
Supplemental Table 4A. Differentially methylated genes in aggressive tumors compared to indolent tumors in PR H/L men with PCa
Gene	pvalue	padj
COG3	0.00191914	1
NDUFB9	0.00288489	1
ASAP1	0.00384651	1
PVT1	0.00384651	1
LYN	0.00507787	1
CCDC122	0.00661413	1
PDE8A	0.00661413	1
DEFB107B	0.00852566	1
EXT1	0.00852566	1
LINC02547	0.00852566	1
TADA1	0.00852566	1
ANKRD46	0.0108594	1
COX6C	0.0108594	1
DNAH9	0.0108594	1
LINC00314	0.0108594	1
GRAP2	0.0137208	1
KANSL1	0.0137208	1
LINC02362	0.0137208	1
SLFN5	0.0137208	1
TOM1L1	0.0137208	1
ARHGEF35.AS1	0.0171569	1
ATP6V1C1	0.0171569	1
FLJ42969	0.0171569	1
KLK10	0.0171569	1
LINC00327	0.0171569	1
OR7E104P	0.0171569	1
SPON1.AS1	0.0171569	1
EIF2AK3	0.0212848	1
ERVK.28	0.0212848	1
FAM124B	0.0212848	1
LINC01887	0.0212848	1
MATN2	0.0212848	1
RDH10.AS1	0.0212848	1
REN	0.0212848	1
TDH	0.0212848	1
WNT8B	0.0212848	1
ARMC2	0.0261751	1
GALNT7.DT	0.0261751	1
HS3ST6	0.0261751	1
MSANTD2.AS1	0.0261751	1
MTSS1	0.0261751	1
NDUFAF7	0.0261751	1
NLN	0.0261751	1
NUDT15	0.0261751	1
RNF19A	0.0261751	1
TRIM38	0.0261751	1
ZNF32.AS3	0.0261751	1
ZNHIT3	0.0261751	1
ANXA13	0.0319448	1
LINC02616	0.0319448	1
ODF4	0.0319448	1
PIR	0.0319448	1
RPL30	0.0319448	1
SEMA6A.AS2	0.0319448	1
TSTD2	0.0319448	1
UCHL1	0.0319448	1
WWC1	0.0319448	1
ZBTB5	0.0319448	1
ZNF525	0.0319448	1
ARHGEF35	0.0386762	1
ATG5	0.0386762	1
DCAF13	0.0386762	1
LINC00838	0.0386762	1
LINC01055	0.0386762	1
LRRC37A11P	0.0386762	1
MAP3K1	0.0386762	1
NUP88	0.0386762	1
RBM26.AS1	0.0386762	1
SEPTIN14P21	0.0386762	1
SNX2	0.0386762	1
TRMT12	0.0386762	1
TRPM1	0.0386762	1
ZNF132.DT	0.0386762	1
ZNF175	0.0386762	1
ZNF2	0.0386762	1
ZNF343	0.0386762	1
ZNF624	0.0386762	1
CD27.AS1	0.0408737	1
ABHD1	0.0465217	1
ANKRD30BP2	0.0465217	1
ASGR1	0.0465217	1
BCCIP	0.0465217	1
CABYR	0.0465217	1
CCNA1	0.0465217	1
CHMP7	0.0465217	1
DGKG	0.0465217	1
DTD1	0.0465217	1
ERBIN	0.0465217	1
EVC2	0.0465217	1
HECA	0.0465217	1
LAMA4.AS1	0.0465217	1
LINC00928	0.0465217	1
LINC02087	0.0465217	1
LINC02193	0.0465217	1
LINC02219	0.0465217	1
MAP7D2	0.0465217	1
METTL24	0.0465217	1
MTX3	0.0465217	1
NCALD	0.0465217	1
PELP1	0.0465217	1
PIF1	0.0465217	1
PIK3R6	0.0465217	1
PRKY	0.0465217	1
SCART1	0.0465217	1
SCG5	0.0465217	1
SPIDR	0.0465217	1
TRIM43	0.0465217	1
TRMT6	0.0465217	1
UBR5	0.0465217	1
VAV3.AS1	0.0465217	1
XKRX	0.0465217	1

### Sheet: Supplemental Table 4B
Supplemental Table 4B. Association of PCa aggressiveness with gene expression levels of 92/111 differentially methylated genes in PR H/L men with PCa
Gene	pvalue	padj
TRMT12	0.00269791	0.163583
NUDT15	0.00351792	0.163583
CCNA1	0.033913	0.750394
HS3ST6	0.0424476	0.750394
LINC01055	0.0635494	0.750394
SCART1	0.0696102	0.750394
ZNF32.AS3	0.072814	0.750394
ARMC2	0.0744606	0.750394
METTL24	0.0778452	0.750394
DNAH9	0.0831558	0.750394
CCDC122	0.0887563	0.750394
TRPM1	0.0987623	0.765408
LYN	0.119024	0.816182
ATP6V1C1	0.136928	0.816182
DCAF13	0.142407	0.816182
EIF2AK3	0.172359	0.816182
LINC00327	0.188997	0.816182
ODF4	0.195974	0.816182
LINC00928	0.20679	0.816182
GRAP2	0.21049	0.816182
EVC2	0.225769	0.816182
RPL30	0.241824	0.816182
CD27.AS1	0.241824	0.816182
NDUFB9	0.250145	0.816182
ERBIN	0.250145	0.816182
PIF1	0.250145	0.816182
PVT1	0.267384	0.816182
UBR5	0.267384	0.816182
ZNF2	0.271818	0.816182
KLK10	0.280837	0.816182
MATN2	0.280837	0.816182
MTX3	0.290057	0.817433
MAP3K1	0.309102	0.845485
ZNF175	0.35491	0.899057
TRIM38	0.360251	0.899057
VAV3.AS1	0.371086	0.899057
ANKRD46	0.38212	0.899057
DGKG	0.393353	0.899057
WNT8B	0.399043	0.899057
LRRC37A11P	0.404783	0.899057
LINC00838	0.410573	0.899057
ANKRD30BP2	0.428232	0.899057
ZNF624	0.440247	0.899057
PIK3R6	0.440247	0.899057
FAM124B	0.458627	0.899057
XKRX	0.471116	0.899057
PELP1	0.48379	0.899057
UCHL1	0.496646	0.899057
ZNHIT3	0.503142	0.899057
ZBTB5	0.503142	0.899057
ZNF343	0.522896	0.899057
ASGR1	0.543041	0.899057
HECA	0.549841	0.899057
ARHGEF35	0.563565	0.899057
MAP7D2	0.563565	0.899057
KANSL1	0.570489	0.899057
REN	0.591499	0.899057
BCCIP	0.620052	0.899057
NDUFAF7	0.63455	0.899057
NCALD	0.63455	0.899057
TSTD2	0.641853	0.899057
SCG5	0.656562	0.899057
SPIDR	0.656562	0.899057
EXT1	0.663967	0.899057
TADA1	0.671405	0.899057
PIR	0.671405	0.899057
ABHD1	0.671405	0.899057
FLJ42969	0.678875	0.899057
CHMP7	0.686377	0.899057
TRMT6	0.686377	0.899057
ANXA13	0.709067	0.915878
WWC1	0.732017	0.930007
DTD1	0.75521	0.930007
SNX2	0.778626	0.930007
COG3	0.786477	0.930007
NLN	0.786477	0.930007
ZNF525	0.786477	0.930007
CABYR	0.79435	0.930007
LINC00314	0.802244	0.930007
PDE8A	0.842002	0.930007
MTSS1	0.842002	0.930007
SLFN5	0.850006	0.930007
OR7E104P	0.850006	0.930007
NUP88	0.850006	0.930007
ASAP1	0.874107	0.93439
RNF19A	0.874107	0.93439
ATG5	0.93076	0.976158
TOM1L1	0.947024	0.976158
RBM26.AS1	0.947024	0.976158
TDH	0.955165	0.976158
COX6C	0.987766	0.995922
PRKY	0.995922	0.995922
