## Supplemental Table 5 for "5hmC-profiles in Puerto Rican Hispanic/Latino men with aggressive prostate cancer"

### Sheet: Supplemental Table 5A
Supplemental Table 5A. Association of 5hmC levels (in cfDNA) of 94/111 differentially methylated genes with PFS in PCa patients from mixed origin
Gene	pvalue	padj
CCDC122	0.00132831	0.124861
NUDT15	0.00851505	0.308184
WWC1	0.0100316	0.308184
PVT1	0.0131291	0.308184
PRKY	0.0202996	0.308184
MTSS1	0.0213515	0.308184
LINC00327	0.0229498	0.308184
TRPM1	0.0319281	0.311645
MAP3K1	0.032246	0.311645
SNX2	0.0340429	0.311645
LINC01887	0.0387912	0.311645
PELP1	0.0397845	0.311645
EVC2	0.054239	0.376666
ANKRD46	0.0597702	0.376666
TADA1	0.0601063	0.376666
RPL30	0.067912	0.39075
UBR5	0.0706675	0.39075
NDUFAF7	0.075232	0.392878
PIF1	0.0940371	0.428732
TRMT6	0.0980983	0.428732
FLJ42969	0.0999341	0.428732
LRRC37A11P	0.100342	0.428732
METTL24	0.10807	0.441676
ANKRD30BP2	0.119933	0.467984
CABYR	0.124464	0.467984
MTX3	0.135364	0.489393
TRIM38	0.145477	0.502006
TRMT12	0.149534	0.502006
EXT1	0.1731	0.561082
NDUFB9	0.186108	0.583138
MATN2	0.194846	0.590824
HS3ST6	0.223099	0.645973
ZBTB5	0.226778	0.645973
BCCIP	0.239576	0.648926
PDE8A	0.255573	0.648926
LINC02219	0.257125	0.648926
ABHD1	0.258595	0.648926
GRAP2	0.264168	0.648926
WNT8B	0.271882	0.648926
FAM124B	0.276139	0.648926
CCNA1	0.295656	0.677845
SLFN5	0.326507	0.687543
ARMC2	0.327195	0.687543
DEFB107B	0.330005	0.687543
HECA	0.338836	0.687543
LINC02547	0.340379	0.687543
ZNF624	0.343771	0.687543
ZNHIT3	0.357102	0.697956
NLN	0.363828	0.697956
COG3	0.38298	0.710763
TOM1L1	0.385627	0.710763
SPIDR	0.397744	0.718998
LINC00928	0.432222	0.747212
KLK10	0.438314	0.747212
ANXA13	0.469125	0.747212
ATP6V1C1	0.471529	0.747212
PIR	0.472459	0.747212
LINC00314	0.472779	0.747212
TRIM43	0.481637	0.747212
MAP7D2	0.52728	0.747212
KANSL1	0.539976	0.747212
LINC01055	0.541277	0.747212
CHMP7	0.546996	0.747212
DTD1	0.549802	0.747212
ERBIN	0.550943	0.747212
DGKG	0.550943	0.747212
RNF19A	0.552983	0.747212
ZNF525	0.556343	0.747212
LYN	0.562491	0.747212
ASGR1	0.563891	0.747212
ZNF343	0.564384	0.747212
NUP88	0.59335	0.770946
COX6C	0.598713	0.770946
PIK3R6	0.651494	0.827573
LINC02362	0.685151	0.854651
LINC02087	0.693853	0.854651
REN	0.705172	0.854651
NCALD	0.713258	0.854651
ASAP1	0.732423	0.854651
ARHGEF35	0.735357	0.854651
ODF4	0.736455	0.854651
ZNF2	0.754317	0.864705
UCHL1	0.768214	0.870025
EIF2AK3	0.853144	0.944814
LINC02616	0.854353	0.944814
TDH	0.875462	0.953794
DNAH9	0.882767	0.953794
LINC00838	0.894373	0.955353
ATG5	0.927576	0.979687
DCAF13	0.949482	0.985912
ZNF175	0.954447	0.985912
TSTD2	0.982733	0.988237
XKRX	0.985808	0.988237
SCART1	0.988237	0.988237

### Sheet: Supplemental Table 5B
Supplemental Table 5B. Association of gene expression levels (TCGA PCa dataset) of 82/111 differentially methylated genes with PFS in PCa patients from mixed origin
Gene	pvalue	padj
PIF1	3.32503e-05	0.00187736
ASGR1	4.57894e-05	0.00187736
C2orf56	0.00137105	0.0374753
ERBB2IP	0.00277483	0.056884
TOM1L1	0.00398744	0.0623109
DGKG	0.00455934	0.0623109
RPL30	0.00911944	0.0970542
PIR	0.0101118	0.0970542
NUDT15	0.0114584	0.0970542
UBR5	0.0118359	0.0970542
NLN	0.0138884	0.103531
PVT1	0.0173348	0.116107
CCDC122	0.0187033	0.116107
REN	0.0198232	0.116107
COX6C	0.0253894	0.131319
RNF19A	0.0256232	0.131319
CABYR	0.0364106	0.175628
TRMT6	0.04093	0.186459
TRIM38	0.0433174	0.186949
TDH	0.0590566	0.236077
MAP7D2	0.0633966	0.236077
PIK3R6	0.0662765	0.236077
PRKY	0.0755063	0.236077
NSL1	0.0760493	0.236077
CCNA1	0.0768294	0.236077
MATN2	0.0800826	0.236077
NDUFB9	0.0810258	0.236077
TSTD2	0.082779	0.236077
EVC2	0.0834905	0.236077
TRPM1	0.0888768	0.24293
MAP3K1	0.106212	0.278054
ZNF343	0.111184	0.278054
C6orf186	0.1119	0.278054
COG3	0.118667	0.286197
DCAF13	0.123534	0.28941
CHMP7	0.127058	0.28941
EIF2AK3	0.143451	0.317919
SNX2	0.15204	0.326446
XKRX	0.158922	0.326446
ARHGEF35	0.159242	0.326446
ODF4	0.177614	0.347105
ZBTB5	0.179251	0.347105
TRMT12	0.184313	0.347105
C21orf94	0.189111	0.347105
KIAA0146	0.190485	0.347105
MTSS1	0.199251	0.355186
ZNF525	0.210241	0.366803
ZNHIT3	0.237883	0.406384
HS3ST6	0.290129	0.485522
BCCIP	0.345513	0.563473
ATG5	0.350453	0.563473
ZNF2	0.373044	0.579968
SLFN5	0.378796	0.579968
C21orf99	0.38193	0.579968
EXT1	0.43203	0.632897
NUP88	0.432222	0.632897
UCHL1	0.488429	0.702652
DTD1	0.517959	0.730555
PELP1	0.525643	0.730555
ZNF175	0.582028	0.778332
FAM124B	0.587317	0.778332
KLK10	0.596995	0.778332
ANKRD46	0.612777	0.778332
WWC1	0.616701	0.778332
MTX3	0.616971	0.778332
PDE8A	0.652056	0.81013
TADA1	0.704796	0.84172
ZNF624	0.718003	0.84172
ABHD1	0.718328	0.84172
GRAP2	0.718541	0.84172
NCALD	0.736598	0.850719
ANXA13	0.786592	0.89309
SCG5	0.795068	0.89309
DNAH9	0.82784	0.917336
TRIM43	0.845286	0.918817
ATP6V1C1	0.867025	0.918817
HECA	0.872534	0.918817
LYN	0.873997	0.918817
ARMC2	0.910549	0.945127
ASAP1	0.950467	0.969638
KIAA1267	0.957813	0.969638
WNT8B	0.98339	0.98339
